# Differential transcript usage unravels gene expression alterations in Alzheimer’s disease human brains

**DOI:** 10.1101/2020.03.19.20038703

**Authors:** Diego Marques-Coelho, Lukas Iohan da Cruz Carvalho, Ana Raquel Melo de Farias, NeuroCEB Brain Bank, Jean-Charles Lambert, Marcos Romualdo Costa

## Abstract

Alzheimer’s disease (AD) is the leading cause of dementia in aging individuals. However pathophysiological processes involved in the brain are still poorly understood. Among numerous strategies, a comprehensive overview of gene expression alterations in the diseased brain has been proposed to help for a better understanding of the disease processes. In this work, we probed the differential expression of genes in different brain regions of healthy and AD adult subjects using data from three large studies: Mayo Clinic; Mount Sinai Brain Bank (MSBB) and ROSMAP. Using a combination of differential expression of gene and isoform switch analyses we provide a detailed landscape of gene expression alterations in the temporal and frontal lobes, harboring brain areas affected at early and late stages of the AD pathology, respectively. Next, we took advantage of an indirect approach to assign the complex gene expression changes revealed in bulk RNAseq to individual cell types of the adult brain. This strategy allowed us to identify cell type/subtype specific isoform switches in AD brains previously overlooked. Among these alterations, we show isoform switches in the AD causal gene APP (Amyloid Beta Precursor Protein) and the risk gene BIN1 (Bridging Integrator 1), which could have important functional consequences in neuronal cells. Altogether, our work proposes a novel integrative strategy to analyze RNAseq data in AD based on both gene/transcript expression and regional/cell-type specificities.
