## Supplementary table 2 for "Differential transcript usage unravels gene expression alterations in Alzheimer’s disease human brains"

### Sheet: DGE.FLI
Genes
ADAMTSL1
ADCYAP1
ADRA1D
C11orf94
CBLN4
CRH
CXCL9
CYTL1
FOXD1
FOXJ1
FREM3
FRMPD2
FRMPD2B
GFAP
HERC2P3
HSD11B2
ITPKB
KLHL14
KRT5
LTF
MCHR2
PRTN3
SELE
SERPINA5
SI
SLC6A12
SOWAHB
SST
TMPRSS5
VGF
ZCCHC12

### Sheet: DGE.TLI
Genes
A2ML1
ABCA1
ABCA2
AC004004.1
AC005357.2
AC008267.5
AC010424.1
AC010616.1
AC022905.1
AC023509.5
AC060766.1
AC084880.1
AC092943.1
AC093520.2
AC098583.2
AC098818.1
AC114324.1
AC119674.2
AC126283.2
AC138647.1
AC145285.5
AC244636.2
AC270272.2
ACSL5
ADAM12
ADAM33
ADAMTS1
ADAMTS20
ADCYAP1
ADGRF5
ADGRL4
ADH1B
ADTRP
AEBP1
AFAP1L1
AGER
AGTR1
AHNAK
AIF1
AIF1L
AKR1C3
AL035078.4
AL162231.1
AL359091.2
AL450124.1
AL645728.2
AMOT
AMY2A
ANGPT1
ANGPT2
ANKRD18DP
ANO2
ANO6
ANP32B
ANTXR1
ANTXR2
ANXA1
ANXA2
ANXA2P3
ANXA3
APLN
APLNR
APOB
APOL1
APOLD1
AQP4
ARGFXP1
ARHGAP31
ARHGAP42
ARHGEF26
ARHGEF5
ARHGEF6
ARL5AP3
ART2P
ATOH7
ATP12A
B2M
B4GALT1
BCL6
BEND7
BEX5
BHLHE22
BMP5
BMP6
BNC2
BSCL2
BTK
C11orf88
C15orf61
C16orf45
C19orf33
C19orf38
C1orf87
C1QTNF5
C1R
C1S
C21orf62
C2orf80
C3
C4A
C4orf19
C6
C6orf136
C7
CA2
CALB1
CALD1
CALY
CAPN2
CARD6
CASP12
CASP4
CASP7
CAVIN2
CBX1P1
CCDC102A
CCDC152
CCDC154
CCDC184
CCR2
CD109
CD302
CD34
CD44
CD48
CD58
CD72
CDA
CDC14A
CDC42EP4
CDH23
CDK2
CDKN1C
CDKN2B
CES1
CFAP45
CFAP47
CFH
CFI
CGNL1
CHADL
CHDH
CHST6
CLEC10A
CLEC2L
CLEC5A
CLIC1
CNN3
COL14A1
COL1A2
COL25A1
COL4A6
COL6A2
COL6A3
CORO6
CORT
CPLX1
CPNE7
CRB2
CRH
CSF1
CSRP1
CTGF
CXCL5
CXCR2
CXCR4
CXCR6
CYBRD1
CYP1B1
CYP21A2
CYP2E1
CYP39A1
CYP4F12
CYTIP
CYYR1
DAAM2
DCN
DDAH2
DDIT4L
DDR1
DDR2
DHDH
DHRS11
DLEC1
DLGAP5
DLK2
DLX1
DNAI2
DNAJC5G
DPEP1
DPYSL3
DSC3
DSP
DTNA
DUSP1
DUSP27
ECM2
EDA2R
EGFL8
EGFLAM
EGFR
EID2B
ELF1
EMCN
EMP1
EMP3
EMX2
ENAH
ENO2
ENTPD3
ERBB2
ERG
ESAM
EVC
EVC2
EYA2
EZR
F10
F13A1
FAM167B
FAM181B
FAM183A
FAM216B
FAM89A
FANCB
FAT4
FBLN7
FGD5
FGF1
FGF2
FGL2
FGR
FHL5
FKBP5
FLI1
FLT1
FLT3
FMO2
FMOD
FNDC5
FO681548.1
FOSL2
FOXC1
FOXC2
FOXD1
FOXD2
FOXO1
FREM3
FRZB
FSTL1
FXYD7
FZD7
GABRA6
GABRD
GABRR2
GAD1
GAD2
GALNT4
GAREM2
GAS1
GATA2
GATA3
GBP1
GBP2
GBP3
GDA
GEM
GFAP
GHRHR
GIMAP6
GIMAP8
GJA1
GJB2
GJD2
GLI2
GLIS3
GMNC
GMPR
GNG12
GOLIM4
GOLT1A
GPNMB
GPR174
GPR4
GPX8
GRAMD2B
GRIK1
GRP
GTF2IP13
GUCA1C
GZMK
HAPLN1
HAS1
HEG1
HERC2P3
HES5
HIST1H2BH
HIST1H2BN
HLA-A
HLA-B
HLA-C
HLA-V
HMCN1
HMGB1P1
HNRNPA1P11
HOXD1
HPGD
HSPA8P4
HSPB3
HSPB7
HSPB8
HTRA3
HVCN1
ICAM2
ID1
ID3
ID4
IGF1
IGF2
IGFBP5
IL18RAP
IL1R1
IL1R2
IL1RL2
IL2RG
INHBB
IRAK3
IRF1
IRF7
ISYNA1
ITGA1
ITGA10
ITGA5
ITGA6
ITGB5
ITGB8
ITIH2
ITPKB
ITPR3
ITPRIP
JAML
JPH2
KANK2
KCNF1
KCNJ15
KCNN3
KDELC2
KDR
KIAA0355
KIF12
KIF1C
KLF15
KLF2
KLF4
KRT17P1
KRT17P6
KRT5
LACC1
LATS2
LBX2
LCN10
LEPR
LILRB1
LIMK2
LIMS3
LINC02218
LONRF3
LPA
LPAR1
LPP
LRIG1
LRIT1
LRP10
LRP4
LRRC3
LRRC73
LTBP1
LTBP2
LTC4S
LUM
LY86
LYRM9
LYVE1
LYZL4
MAFF
MAML2
MAP1LC3A
MAP3K20
MAPK4
MARCH4
MARVELD2
MAS1
MCEMP1
MDGA1
MECOM
MEGF10
MEIS3P1
METTL7A
METTL7B
MEX3A
MFAP4
MGAM
MGP
MMEL1
MMP14
MMRN1
MMRN2
MPZL2
MRAS
MRGPRF
MRVI1
MS4A8
MSX1
MT1F
MTCO1P12
MTRNR2L11
MTTP
MTURN
MYBPC1
MYC
MYCT1
MYD88
MYH11
MYL12A
MYO15B
MYOF
MYOG
MYZAP
NACC2
NAGS
NBPF10
NBPF14
NBPF19
NCALD
NCF1B
NECAB2
NEDD1
NEUROD6
NFE2
NFKBIA
NID1
NKX6-1
NMRAL2P
NMU
NOTCH2
NOTCH4
NPBWR1
NPNT
NQO1
NRN1
NRXN3
NSG2
NWD1
NXPH1
ODF3B
OGFRL1
OGN
OLFM4
OLFML1
OLFML2A
OR2A7
OR5AK4P
OSBPL11
OSMR
OVOL2
OXGR1
P2RY2
PABPC4L
PAIP2B
PALLD
PAPSS2
PAQR5
PARD3
PARD3B
PAX6
PBXIP1
PCDH18
PCDH8
PCOLCE
PCP4
PCSK1
PCYOX1L
PDGFRL
PDLIM1
PDLIM4
PDLIM5
PDPN
PEAR1
PECAM1
PERP
PGR
PHEX
PHLDB1
PHYHD1
PIRT
PLA1A
PLCD3
PLCE1
PLEKHH1
PLP2
PLSCR4
PLTP
PLXNB3
PMAIP1
PNMA3
PNOC
PODN
PODXL
PPEF1
PPIC
PRCP
PRDX1P1
PRELP
PRG4
PRKD3
PRKX
PRLR
PRMT8
PROK2
PROSER2
PRRX1
PRX
PSD2
PTGES3P1
PTHLH
PTP4A3
PTTG1IP
PVALB
PXDC1
RAB29
RAMP3
RANBP3L
RASGRF1
RASL12
RASSF8
RASSF9
RBMS2
RBPMS2
RDH10
RELL1
REP15
REST
RFTN2
RFX4
RFX8
RGL2
RGR
RGS8
RHOQ
RHOV
RIIAD1
RIPK4
RIPOR3
RPH3A
RPL13AP2
RPL23AP49
RPL7P38
RPS23P6
RPSAP69
RRAD
S100A10
S100A4
S1PR1
S1PR3
S1PR5
SAMD11
SAMD4A
SAPCD1
SASH1
SCARA3
SCG2
SEMA3F
SERPINA5
SERPING1
SERTM1
SEZ6L2
SFRP2
SGMS2
SH2D7
SHD
SHISA3
SIDT1
SIGLEC1
SINHCAFP3
SIX1
SIX2
SLC10A4
SLC16A12
SLC16A9
SLC26A2
SLC2A10
SLC30A1
SLC30A3
SLC32A1
SLC38A2
SLC38A4
SLC39A12
SLC43A3
SLC4A11
SLC52A3
SLC5A3
SLC6A12
SLC6A13
SLC7A11
SLC7A2
SLC9C2
SLCO1A2
SLFN11
SLN
SLPI
SMAD6
SMIM18
SMO
SMPD5
SMTN
SNTB1
SNX31
SNX33
SOGA3
SPARC
SPDEF
SPEF1
SPHK1
SPHKAP
SPON2
SPR
SQOR
SRPX2
SSPN
SST
ST6GAL2
ST6GALNAC3
ST8SIA2
ST8SIA6
STAT3
STEAP3
STOM
STOML3
SUCNR1
SULT1C4
SWAP70
SYCE1
SYCE2
SYDE1
SYNC
SYNM
SYTL4
TAB2
TAC1
TAC3
TAP1
TARBP1
TBL1X
TBX15
TBX18
TBX3
TCEA3
TDRD15
TEAD2
TEAD3
TEAD4
TENT5A
TFAP2C
TFPI2
TGFB1I1
TGFB2
TGFB3
TGFBI
TGFBR2
TGFBR3
TIFA
TIMP3
TINAGL1
TJP2
TLR4
TM4SF1
TM4SF18
TMEM178A
TMEM235
TMEM238L
TMEM30B
TMEM47
TNFAIP6
TNFRSF10A
TNFRSF10D
TNFRSF11B
TNFRSF12A
TNFRSF13C
TNFRSF18
TNFRSF1A
TNS3
TP73
TRAPPC2L
TREH
TRIM5
TRIM54
TRIM72
TRIP10
TSLP
TSPAN6
TSPAN8
TTYH1
TUBB1
UBL4B
UNC13D
USP50
UTRN
VCAM1
VCAN
VGF
VIM
VIP
VNN2
VWC2
WDR49
WDR63
WEE1
WFIKKN2
WLS
WWTR1
YAP1
YES1
YJEFN3
ZBED6
ZBTB42
ZCCHC12
ZFP36L1
ZIC1
ZIC2
ZIC3
ZNF366
ZNF385D
ZNF423
ZNRF3

### Sheet: DTU.FLI
Genes
AMPH
CRYAB
DUSP28
ERGIC3
INPP5F
KCNAB1
KLHL35
MDK
NCEH1
PFKP
SCO1
SEPT8
SNX10

### Sheet: DTU.TLI
Genes
A2M
AACS
ABHD14B
ABLIM1
ABLIM3
ABR
AC103810.1
ACBD5
ACOT2
ADAM17
ADAMTS1
ADAMTS9
ADCK1
ADCY6
ADCYAP1R1
AFAP1
AFTPH
AGRN
AGTPBP1
AIFM1
AL157935.2
ANGPT2
ANKRD36BP2
APOL1
APP
AQP1
ARAF
ARFIP2
ARGLU1
ARHGAP39
ARHGAP9
ARHGEF17
ARHGEF3
ARL2BP
ARNT2
ARPP19
ASNS
ATF2
ATOH8
ATP1A2
ATP5F1A
ATP5F1C
ATP6V1H
ATP8A1
ATP9A
ATPAF1
BCL6
C15orf61
C1QTNF3
C1S
C5orf49
C9orf64
CADPS2
CALB1
CALD1
CAMLG
CAMTA1
CAPS
CAT
CCDC50
CCK
CCT2
CCT3
CCT7
CCT8
CD163
CD164
CD46
CD59
CDH8
CDIP1
CDKN1A
CELSR2
CEP290
CFH
CHMP1A
CHST15
CHTF8
CIAPIN1
CLPB
CLVS1
CNKSR3
CNN3
COL18A1
COL1A2
COLEC12
COQ9
CRYGS
CRYZ
CSNK2B
CXorf40A
CYP26B1
DACT3
DAGLB
DBNDD2
DCLK1
DCTN2
DDB1
DDX24
DDX25
DDX39B
DENND4C
DHRS13
DIP2C
DKK3
DLG3
DNAJB6
DOK1
DPM2
DRAM1
DTNBP1
DYRK1A
EDIL3
EGFL7
EIF4A3
ELAC2
ELMO1
EML4
ERGIC3
ERI3
ETS1
EZR
FA2H
FAM122B
FAM169A
FAM216A
FAN1
FAT1
FBXO21
FBXO31
FGF1
FHL1
FHL2
FLAD1
FLI1
FMNL2
FOXJ3
FRMPD2
FSCN1
GABPA
GABRA1
GALE
GALNT15
GANAB
GATB
GATD3B
GBA
GBA2
GGCX
GIMAP4
GLOD4
GLUL
GMNN
GNB1L
GNS
GPI
GPN1
GPT2
GSS
GSTA4
GSTM3
GSTM5
GSTZ1
GYG1
H2AFY
HAUS1
HDAC2
HEBP2
HERC2P9
HERC3
HEXB
HOPX
HVCN1
HYAL2
IDH1
IFIT2
IFNGR1
IFT27
IGFBP3
IGFBP7
INKA2
INPP5F
INSIG1
INTS6L
IQCJ-SCHIP1
IRF9
ITGB2
ITGB5
ITSN1
JTB
KCNA2
KCNIP3
KEAP1
KIAA0319
KIAA0895
KIAA1586
KIAA1671
LAMP2
LAMTOR3
LANCL1
LIG4
LIPA
LPCAT1
LRIG1
LRP12
LTBR
LZTR1
MACO1
MAGT1
MAP3K7
MAPRE2
MATR3
MBNL2
MCL1
MED22
MEF2D
MEGF10
MFSD1
MOB4
MORC3
MPP2
MRO
MRPS23
MRPS34
MRTFB
MTA2
MXI1
MYL12B
MYO10
MYO1B
MYOM1
NADK
NCAM2
NCOA4
NDUFB5
NEK1
NEO1
NF1
NIT2
NKIRAS1
NME2
NR2E1
NRCAM
NSG1
NTRK2
NUDCD1
NUPR1
OAT
OLFM2
OPALIN
ORMDL2
OSBPL6
OSBPL8
OXA1L
PAQR4
PARL
PCCB
PCDHGC3
PCGF5
PDCD6
PEX19
PFKFB3
PFKP
PGK1
PGM5
PHACTR3
PHF14
PHLDA3
PIEZO2
PITHD1
PKM
PLEKHA4
PLP1
PLS3
PLSCR4
PNPLA4
PPFIA1
PPP1CA
PPP1R16B
PPP1R1B
PPP1R9A
PPP3CC
PPP5C
PRDM16
PRKCQ
PRRC2A
PSD3
PSMC4
PSMD1
PSMD6
PTPRB
PTPRF
PTTG1IP
PUM2
RAB5B
RAD23B
RAPGEF4
RAPGEF5
RASGEF1A
RELN
RFC1
RFK
RGR
RGS1
RGS20
RHPN2
RNF157
RNF166
RNF185
RNF19B
RPL15
RPN2
RPS17
RPS6KA1
RRAGD
RRM1
RSRP1
RTN4
S1PR5
SCARB2
SCN4B
SCOC
SCRIB
SCYL1
SDHB
SEC11C
SEC23B
SELENON
SELENOT
SEPT2
SERPINF1
SERPINH1
SFRP1
SH3BP5L
SHC4
SHROOM4
SIPA1
SKP2
SLC15A4
SLC25A25
SLC25A3
SLC25A46
SLC35A1
SLC35G2
SLC41A1
SLC6A12
SLC7A5
SLC7A8
SLC9A6
SLC9A9
SMAP1
SMOX
SNAP91
SNRPD3
SNW1
SNX5
SOX9
SPTBN1
SPX
SQOR
SREK1
STAT4
STON2
STRIP1
STXBP1
STYX
SULT1C4
SUMO3
SUSD4
SYNM
SYTL4
TAB2
TBC1D2
TBCD
TGM2
THSD1
TLCD1
TM4SF18
TMCC3
TMED3
TMEM109
TMEM126B
TMEM14C
TMEM170A
TMEM206
TMEM87B
TNFRSF1A
TOM1
TPRG1L
TRAP1
TRAPPC2L
TRIM4
TTC14
TTC8
TTYH3
TUBA1C
TVP23C
TWF1
UBA3
UBE2A
UBE2S
UCK1
UCK2
UFD1
UNC13B
UROS
USP16
USP38
USP5
UTP4
UTRN
VAC14
VAV2
VCP
VOPP1
VPS37A
VWA5A
VXN
WAPL
WASF3
WDR25
WDR53
WDR86
WWTR1
YIPF1
YIPF4
ZBTB18
ZDHHC4
ZFP36L1
ZFYVE21
ZNF12
ZNF274
ZNF275
ZNF33B
ZNF589
