## Supplementary table 4 for "Differential transcript usage unravels gene expression alterations in Alzheimer’s disease human brains"

### Sheet: Splicing events (SE)
Comparison	AStype	splicingResult	nrGenesWithConsequences	nrIsoWithConsequences	Area
AD vs. Control	A3	less	55	55	BM10
AD vs. Control	A3	more	61	61	BM10
AD vs. Control	A5	less	61	61	BM10
AD vs. Control	A5	more	52	52	BM10
AD vs. Control	ATSS	less	113	113	BM10
AD vs. Control	ATSS	more	100	101	BM10
AD vs. Control	ATTS	less	87	87	BM10
AD vs. Control	ATTS	more	101	103	BM10
AD vs. Control	ES	less	58	58	BM10
AD vs. Control	ES	more	77	77	BM10
AD vs. Control	IR	less	19	19	BM10
AD vs. Control	IR	more	23	23	BM10
AD vs. Control	MEE	less	1	1	BM10
AD vs. Control	MEE	more	2	2	BM10
AD vs. Control	MES	less	19	19	BM10
AD vs. Control	MES	more	15	15	BM10
AD vs. Control	A3	less	60	60	BM22
AD vs. Control	A3	more	76	76	BM22
AD vs. Control	A5	less	56	56	BM22
AD vs. Control	A5	more	67	67	BM22
AD vs. Control	ATSS	less	125	128	BM22
AD vs. Control	ATSS	more	109	110	BM22
AD vs. Control	ATTS	less	101	103	BM22
AD vs. Control	ATTS	more	108	108	BM22
AD vs. Control	ES	less	77	77	BM22
AD vs. Control	ES	more	88	88	BM22
AD vs. Control	IR	less	18	18	BM22
AD vs. Control	IR	more	21	21	BM22
AD vs. Control	MEE	less	1	1	BM22
AD vs. Control	MEE	more	2	2	BM22
AD vs. Control	MES	less	24	24	BM22
AD vs. Control	MES	more	28	28	BM22
AD vs. Control	A3	less	240	242	BM36
AD vs. Control	A3	more	296	302	BM36
AD vs. Control	A5	less	264	267	BM36
AD vs. Control	A5	more	296	304	BM36
AD vs. Control	ATSS	less	531	539	BM36
AD vs. Control	ATSS	more	431	452	BM36
AD vs. Control	ATTS	less	417	427	BM36
AD vs. Control	ATTS	more	439	454	BM36
AD vs. Control	ES	less	323	327	BM36
AD vs. Control	ES	more	345	355	BM36
AD vs. Control	IR	less	102	104	BM36
AD vs. Control	IR	more	90	92	BM36
AD vs. Control	MEE	less	10	10	BM36
AD vs. Control	MEE	more	6	6	BM36
AD vs. Control	MES	less	147	151	BM36
AD vs. Control	MES	more	160	162	BM36
AD vs. Control	A3	less	25	25	BM44
AD vs. Control	A3	more	45	45	BM44
AD vs. Control	A5	less	32	33	BM44
AD vs. Control	A5	more	60	61	BM44
AD vs. Control	ATSS	less	105	106	BM44
AD vs. Control	ATSS	more	81	82	BM44
AD vs. Control	ATTS	less	74	75	BM44
AD vs. Control	ATTS	more	85	86	BM44
AD vs. Control	ES	less	43	43	BM44
AD vs. Control	ES	more	76	76	BM44
AD vs. Control	IR	less	10	10	BM44
AD vs. Control	IR	more	10	10	BM44
AD vs. Control	MEE	less	3	3	BM44
AD vs. Control	MEE	more	4	4	BM44
AD vs. Control	MES	less	19	19	BM44
AD vs. Control	MES	more	25	25	BM44
AD vs. Control	A3	less	613	623	MAYO
AD vs. Control	A3	more	335	336	MAYO
AD vs. Control	A5	less	314	319	MAYO
AD vs. Control	A5	more	255	256	MAYO
AD vs. Control	ATSS	less	637	648	MAYO
AD vs. Control	ATSS	more	1176	1188	MAYO
AD vs. Control	ATTS	less	700	713	MAYO
AD vs. Control	ATTS	more	770	775	MAYO
AD vs. Control	ES	less	652	663	MAYO
AD vs. Control	ES	more	478	482	MAYO
AD vs. Control	IR	less	141	141	MAYO
AD vs. Control	IR	more	105	106	MAYO
AD vs. Control	MEE	less	6	6	MAYO
AD vs. Control	MEE	more	3	3	MAYO
AD vs. Control	MES	less	149	149	MAYO
AD vs. Control	MES	more	207	207	MAYO
AD vs. Control	A3	more	7	7	ROSMAP
AD vs. Control	A3	less	4	4	ROSMAP
AD vs. Control	A5	more	4	4	ROSMAP
AD vs. Control	A5	less	3	3	ROSMAP
AD vs. Control	ATSS	more	9	9	ROSMAP
AD vs. Control	ATSS	less	17	17	ROSMAP
AD vs. Control	ATTS	more	8	8	ROSMAP
AD vs. Control	ATTS	less	9	9	ROSMAP
AD vs. Control	ES	more	7	7	ROSMAP
AD vs. Control	ES	less	5	5	ROSMAP
AD vs. Control	IR	more	1	1	ROSMAP
AD vs. Control	IR	less	3	3	ROSMAP
AD vs. Control	MEE	more	0	0	ROSMAP
AD vs. Control	MEE	less	0	0	ROSMAP
AD vs. Control	MES	more	3	3	ROSMAP
AD vs. Control	MES	less	1	1	ROSMAP

### Sheet: Event consequences (EC)
Comparison	featureCompared	switchConsequence	nrGenesWithConsequences	nrIsoWithConsequences	Area
AD vs. Control	ORF seq similarity	gain	22	41	BM10
AD vs. Control	ORF seq similarity	loss	26	41	BM10
AD vs. Control	Domains identified	gain	8	15	BM10
AD vs. Control	Domains identified	loss	1	2	BM10
AD vs. Control	IDR identified	gain	4	8	BM10
AD vs. Control	IDR identified	loss	2	3	BM10
AD vs. Control	Intron retention	gain	17	26	BM10
AD vs. Control	Intron retention	loss	12	18	BM10
AD vs. Control	Intron retention	switch	2	4	BM10
AD vs. Control	NMD status	insensitive	7	14	BM10
AD vs. Control	NMD status	sensitive	3	5	BM10
AD vs. Control	ORF seq similarity	longer	30	49	BM10
AD vs. Control	ORF seq similarity	shorter	29	47	BM10
AD vs. Control	Coding potential	gain	6	10	BM10
AD vs. Control	Coding potential	loss	2	4	BM10
AD vs. Control	ORF seq similarity	gain	53	86	BM22
AD vs. Control	ORF seq similarity	loss	20	29	BM22
AD vs. Control	Domains identified	gain	63	101	BM22
AD vs. Control	Domains identified	loss	22	32	BM22
AD vs. Control	IDR identified	gain	34	54	BM22
AD vs. Control	IDR identified	loss	25	39	BM22
AD vs. Control	IDR identified	switch	2	3	BM22
AD vs. Control	Intron retention	gain	14	19	BM22
AD vs. Control	Intron retention	loss	10	13	BM22
AD vs. Control	Intron retention	switch	2	2	BM22
AD vs. Control	NMD status	insensitive	6	10	BM22
AD vs. Control	NMD status	sensitive	3	4	BM22
AD vs. Control	ORF seq similarity	longer	28	41	BM22
AD vs. Control	ORF seq similarity	shorter	6	12	BM22
AD vs. Control	Signal peptide identified	gain	10	18	BM22
AD vs. Control	Signal peptide identified	loss	5	7	BM22
AD vs. Control	Coding potential	gain	40	64	BM22
AD vs. Control	Coding potential	loss	16	23	BM22
AD vs. Control	ORF seq similarity	gain	211	348	BM36
AD vs. Control	ORF seq similarity	loss	118	205	BM36
AD vs. Control	Domains identified	gain	243	402	BM36
AD vs. Control	Domains identified	loss	146	257	BM36
AD vs. Control	Domains identified	switch	5	8	BM36
AD vs. Control	IDR identified	gain	141	233	BM36
AD vs. Control	IDR identified	loss	107	185	BM36
AD vs. Control	IDR identified	switch	7	15	BM36
AD vs. Control	Intron retention	gain	55	87	BM36
AD vs. Control	Intron retention	loss	66	107	BM36
AD vs. Control	Intron retention	switch	4	6	BM36
AD vs. Control	NMD status	insensitive	20	33	BM36
AD vs. Control	NMD status	sensitive	16	28	BM36
AD vs. Control	ORF seq similarity	longer	93	154	BM36
AD vs. Control	ORF seq similarity	shorter	54	98	BM36
AD vs. Control	Signal peptide identified	gain	33	52	BM36
AD vs. Control	Signal peptide identified	loss	32	56	BM36
AD vs. Control	Coding potential	gain	150	252	BM36
AD vs. Control	Coding potential	loss	97	167	BM36
AD vs. Control	ORF seq similarity	gain	53	87	BM44
AD vs. Control	ORF seq similarity	loss	16	26	BM44
AD vs. Control	Domains identified	gain	58	93	BM44
AD vs. Control	Domains identified	loss	20	31	BM44
AD vs. Control	IDR identified	gain	32	51	BM44
AD vs. Control	IDR identified	loss	13	23	BM44
AD vs. Control	IDR identified	switch	1	2	BM44
AD vs. Control	Intron retention	gain	7	10	BM44
AD vs. Control	Intron retention	loss	6	10	BM44
AD vs. Control	Intron retention	switch	2	3	BM44
AD vs. Control	NMD status	insensitive	6	9	BM44
AD vs. Control	NMD status	sensitive	3	3	BM44
AD vs. Control	ORF seq similarity	longer	16	23	BM44
AD vs. Control	ORF seq similarity	shorter	10	15	BM44
AD vs. Control	Signal peptide identified	gain	5	9	BM44
AD vs. Control	Signal peptide identified	loss	4	7	BM44
AD vs. Control	Coding potential	gain	41	69	BM44
AD vs. Control	Coding potential	loss	16	27	BM44
AD vs. Control	ORF seq similarity	gain	53	103	MAYO
AD vs. Control	ORF seq similarity	loss	561	1094	MAYO
AD vs. Control	Domains identified	gain	29	57	MAYO
AD vs. Control	Domains identified	loss	313	618	MAYO
AD vs. Control	Domains identified	switch	3	6	MAYO
AD vs. Control	IDR identified	gain	34	66	MAYO
AD vs. Control	IDR identified	loss	228	451	MAYO
AD vs. Control	IDR identified	switch	4	7	MAYO
AD vs. Control	Intron retention	gain	87	171	MAYO
AD vs. Control	Intron retention	loss	123	228	MAYO
AD vs. Control	Intron retention	switch	3	6	MAYO
AD vs. Control	NMD status	insensitive	28	56	MAYO
AD vs. Control	NMD status	sensitive	71	135	MAYO
AD vs. Control	ORF seq similarity	longer	78	152	MAYO
AD vs. Control	ORF seq similarity	shorter	423	821	MAYO
AD vs. Control	Signal peptide identified	gain	6	12	MAYO
AD vs. Control	Signal peptide identified	loss	90	180	MAYO
AD vs. Control	Coding potential	gain	16	31	MAYO
AD vs. Control	Coding potential	loss	117	227	MAYO
AD vs. Control	ORF seq similarity	loss	3	5	ROSMAP
AD vs. Control	ORF seq similarity	gain	5	10	ROSMAP
AD vs. Control	Domains identified	loss	3	5	ROSMAP
AD vs. Control	Domains identified	gain	7	14	ROSMAP
AD vs. Control	IDR identified	loss	2	4	ROSMAP
AD vs. Control	IDR identified	gain	4	8	ROSMAP
AD vs. Control	Intron retention	loss	3	6	ROSMAP
AD vs. Control	Intron retention	gain	1	2	ROSMAP
AD vs. Control	ORF seq similarity	shorter	1	2	ROSMAP
AD vs. Control	ORF seq similarity	longer	4	8	ROSMAP
AD vs. Control	Coding potential	loss	3	5	ROSMAP
AD vs. Control	Coding potential	gain	1	2	ROSMAP
