## Supplementary table 6 for "Differential transcript usage unravels gene expression alterations in Alzheimer’s disease human brains"

### Sheet: supplementary_table_6
Ontology	term_name	genes
GO:0000349	generation of catalytic spliceosome for first transesterification step	XAB2;PRPF19
GO:0000350	generation of catalytic spliceosome for second transesterification step	PRPF18;ISY1;ISY1-RAB43;AL157392.5
GO:0000354	cis assembly of pre-catalytic spliceosome	SNRNP200;DDX23
GO:0000375	RNA splicing, via transesterification reactions	RBM5;KDM1A;POLR2J;GCFC2;LUC7L;PTBP1;AQR;STRAP;ZCCHC8;MTREX;GEMIN8;POLR2B;CELF2;THRAP3;CCAR1;SNRNP40;SFSWAP;U2AF2;DDX20;CDK13;YBX1;ELAVL1;DHX8;GPKOW;JMJD6;PABPC1;DAZAP1;CPSF1;CLNS1A;SART3;RBM7;GPATCH1;MBNL3;XAB2;SNRPA;RBFOX1;DDX1;GEMIN5;YTHDC1;PPIE;REST;WBP11;CHERP;RBM22;SRRT;SF3B2;KHSRP;FUS;PAPOLA;PDCD7;HNRNPC;GEMIN2;CWF19L1;SRPK1;CDC5L;HNRNPH3;CIRBP;HNRNPM;POLR2E;SF3A1;SNRPD3;ESS2;TFIP11;SNU13;P…
GO:0000377	RNA splicing, via transesterification reactions with bulged adenosine as nucleophile	RBM5;KDM1A;POLR2J;GCFC2;LUC7L;PTBP1;AQR;STRAP;ZCCHC8;MTREX;GEMIN8;POLR2B;CELF2;THRAP3;CCAR1;SNRNP40;SFSWAP;U2AF2;DDX20;CDK13;YBX1;ELAVL1;DHX8;GPKOW;JMJD6;PABPC1;DAZAP1;CPSF1;CLNS1A;SART3;RBM7;GPATCH1;MBNL3;XAB2;SNRPA;RBFOX1;DDX1;GEMIN5;YTHDC1;PPIE;REST;WBP11;CHERP;RBM22;SRRT;SF3B2;FUS;PAPOLA;PDCD7;HNRNPC;GEMIN2;CWF19L1;SRPK1;CDC5L;HNRNPH3;CIRBP;HNRNPM;POLR2E;SF3A1;SNRPD3;ESS2;TFIP11;SNU13;POLR2F;…
GO:0000380	alternative mRNA splicing, via spliceosome	RBM5;KDM1A;PTBP1;CELF2;THRAP3;SFSWAP;CDK13;SART3;RBM7;MBNL3;RBFOX1;YTHDC1;REST;HNRNPM;DDX17;RBFOX2;SRSF5;CELF4;FMR1;PQBP1;ESRP2;HNRNPL;DDX5;SRSF9;SRSF3;RBM24;FAM172A;FXR1;SRSF7;SRSF4;SFPQ;RBM25;KHDRBS1;SMU1;RBM19;SRSF6;NSRP1;MYOD1;FXR2;RBM17;ZC3H10;HNRNPA1;DHX9;SRSF1;TRA2B;SRRM4;MBNL2;CELF6;WTAP;RBMX;CELF1;SAP18;MBNL1;HNRNPU;SREK1;SRSF12;DYRK1A;CELF3;CELF5;SRSF2;MAGOH;RBM15;SCNM1;SLU7;RBFOX3;RBMY…
GO:0000381	regulation of alternative mRNA splicing, via spliceosome	RBM5;PTBP1;CELF2;THRAP3;SART3;RBM7;MBNL3;RBFOX1;YTHDC1;REST;DDX17;RBFOX2;SRSF5;CELF4;FMR1;HNRNPL;DDX5;SRSF9;SRSF3;RBM24;FAM172A;FXR1;SRSF7;SRSF4;RBM25;KHDRBS1;SMU1;RBM19;SRSF6;NSRP1;MYOD1;FXR2;RBM17;ZC3H10;HNRNPA1;SRSF1;TRA2B;SRRM4;MBNL2;CELF6;WTAP;RBMX;CELF1;SAP18;MBNL1;HNRNPU;SREK1;SRSF12;DYRK1A;CELF3;CELF5;SRSF2;MAGOH;RBM15;RBFOX3;RBMY1F;RBM4B;RBM4;ZBTB7A;RBM10;RBM11;SRSF10;RNPS1;RBMY1J;RBMY1A…
GO:0000388	spliceosome conformational change to release U4 (or U4atac) and U1 (or U11)	SNRNP200
GO:0000398	mRNA splicing, via spliceosome	RBM5;KDM1A;POLR2J;GCFC2;LUC7L;PTBP1;AQR;STRAP;ZCCHC8;MTREX;GEMIN8;POLR2B;CELF2;THRAP3;CCAR1;SNRNP40;SFSWAP;U2AF2;DDX20;CDK13;YBX1;ELAVL1;DHX8;GPKOW;JMJD6;PABPC1;DAZAP1;CPSF1;CLNS1A;SART3;RBM7;GPATCH1;MBNL3;XAB2;SNRPA;RBFOX1;DDX1;GEMIN5;YTHDC1;PPIE;REST;WBP11;CHERP;RBM22;SRRT;SF3B2;FUS;PAPOLA;PDCD7;HNRNPC;GEMIN2;CWF19L1;SRPK1;CDC5L;HNRNPH3;CIRBP;HNRNPM;POLR2E;SF3A1;SNRPD3;ESS2;TFIP11;SNU13;POLR2F;…
GO:0008380	RNA splicing	RBM5;KDM1A;POLR2J;GCFC2;LUC7L;AKAP8L;PTBP1;CLK1;AQR;STRAP;ZCCHC8;MTREX;GEMIN8;POLR2B;CELF2;THOC3;THRAP3;CCAR1;SNRNP40;SFSWAP;U2AF2;SUGP2;DDX20;CDK13;YBX1;ELAVL1;DHX8;GPKOW;JMJD6;PABPC1;DAZAP1;CPSF1;CLNS1A;ZNF638;SART3;RBM7;GPATCH1;MBNL3;XAB2;SNRPA;RBFOX1;THOC1;DDX1;GEMIN5;YTHDC1;PPIE;REST;WBP11;CHERP;RBM22;SRRT;RTRAF;SF3B2;KHSRP;FUS;PAPOLA;PDCD7;HNRNPC;GEMIN2;CWF19L1;SRPK1;CDC5L;HNRNPH3;CIRBP;HNR…
GO:0030908	protein splicing	IHH;SHH
GO:0033119	negative regulation of RNA splicing	PTBP1;SFSWAP;U2AF2;CELF4;C1QBP;RPS13;SRSF9;SRSF7;SRSF4;PTBP2;PTBP3;HNRNPA2B1;SRSF6;RBM42;TMBIM6;RBMX;SAP18;SRSF12;DYRK1A;HNRNPK;RBM10;SRSF10;RPS26;RNPS1
GO:0033120	positive regulation of RNA splicing	THRAP3;U2AF2;DAZAP1;RBM22;CIRBP;SNW1;SRSF5;CELF4;RBM3;SNRNP70;SETX;ZPR1;PRPF19;NUP98;NCL;PRDX6;HABP4;TRA2B;NCBP1;SLC39A5;SF3B4;HNRNPLL;PIK3R1;RBMX;DYRK1A;CELF3;TRA2A;ERN1;POLR2A;HMX2;RBM20;HSPA1A;MIR124-3;MIR124-2;RBMXL1;RBMY1B;STH;MIR124-1
GO:0034247	snoRNA splicing	RNF113A;RNF113B
GO:0043484	regulation of RNA splicing	RBM5;PTBP1;CLK1;CELF2;THRAP3;SFSWAP;U2AF2;JMJD6;DAZAP1;SART3;RBM7;MBNL3;RBFOX1;YTHDC1;REST;RBM22;FUS;SRPK1;CIRBP;DDX17;RBFOX2;SNW1;SRSF5;CELF4;FMR1;PQBP1;RBM3;ESRP2;ESRP1;HNRNPL;SNRNP70;PRX;SETX;C1QBP;DDX5;ZPR1;PRPF19;RPS13;NUP98;SRSF9;SRSF3;RBM24;KHDRBS2;CLK4;FAM172A;FXR1;NCL;SRSF7;TIA1;SRSF4;PTBP2;PRDX6;PTBP3;RBM25;KHDRBS1;HNRNPA2B1;SMU1;RBM19;SRSF6;AHNAK;RBM42;NSRP1;METTL16;MYOD1;FXR2;HABP4;KH…
GO:1903241	U2-type prespliceosome assembly	SF3A1;SF3A2;SF3A3
GO:0071004	U2-type prespliceosome	LUC7L;U2AF2;SF3A1;SNRNP70;SF3A2;LUC7L3;PRPF40B;SF3B1;SNRPC;SNRPB;SNRPN;LSM7;SNRPG;LUC7L2;RBMXL2;RBMXL3;PRPF39;PRPF40A
GO:0071005	U2-type precatalytic spliceosome	SF3B2;SF3A1;SNRPD3;SNU13;PHF5A;PRPF6;SF3A2;PRPF31;LSM5;EFTUD2;MAGOHB;IK;SF3B1;PRPF3;WBP4;SMU1;RNF113A;SNRPD2;SNRPB;SNRPB2;LSM8;LSM7;LSM4;SNRPA1;RBMX2;PRPF38A;PRPF4;BUD13;SNRPF;MFAP1;TXNL4A;SF3B4;SNRPG;SNRNP200;ZMAT2;CWC27;CWC22;SNIP1;LSM6;SNRPD1;SRRM2;SF3B5;LSM3;PRPF8;SART1;SNRPE;SF3A3;SF3B3;LSM2;DHX16
GO:0071006	U2-type catalytic step 1 spliceosome	RBM22;YJU2;CASC3;PRPF19;MAGOHB;EIF4A3;SNRNP200;CWC22;PRPF8;ISY1;RBM8A;CWC25
GO:0071007	U2-type catalytic step 2 spliceosome	AQR;SNRNP40;DHX8;XAB2;PPIE;RBM22;CDC5L;SNRPD3;SNW1;CRNKL1;BUD31;EFTUD2;PRPF19;BCAS2;SYF2;SNRPD2;SNRPB;SNRPB2;SNRPA1;PPIL1;SNRPF;SNRPG;CWC15;CWC22;SNRPD1;SRRM2;CDC40;PLRG1;PRPF8;SNRPE
GO:0071010	prespliceosome	LUC7L;U2AF2;SF3A1;SNRNP70;SF3A2;LUC7L3;PRPF40B;SF3B1;SNRPC;SNRPB;SNRPN;LSM7;SNRPG;LUC7L2;RBMXL2;RBMXL3;PRPF39;PRPF40A
GO:0071011	precatalytic spliceosome	SF3B2;SF3A1;SNRPD3;SNU13;PHF5A;PRPF6;SF3A2;PRPF31;LSM5;EFTUD2;MAGOHB;IK;SF3B1;PRPF3;WBP4;SMU1;RNF113A;SNRPD2;SNRPB;SNRPB2;LSM8;LSM7;LSM4;SNRPA1;PRPF38B;RBMX2;PRPF38A;PRPF4;BUD13;SNRPF;MFAP1;TXNL4A;SF3B4;SNRPG;SNRNP200;ZMAT2;CWC27;CWC22;SNIP1;LSM6;SNRPD1;SRRM2;SF3B5;LSM3;PRPF8;SART1;SNRPE;SF3A3;SF3B3;LSM2;DHX16
GO:0071012	catalytic step 1 spliceosome	RBM22;YJU2;CASC3;PRPF19;MAGOHB;EIF4A3;SNRNP200;CWC22;PRPF8;ISY1;RBM8A;CWC25
GO:0071013	catalytic step 2 spliceosome	AQR;ZCCHC8;MTREX;SNRNP40;DHX8;PABPC1;GPATCH1;XAB2;PPIE;RBM22;SF3B2;HNRNPC;CDC5L;HNRNPM;SF3A1;SNRPD3;ESS2;TFIP11;SNW1;PNN;PRPF6;CRNKL1;DHX35;SF3A2;CACTIN;BUD31;DDX5;EFTUD2;FRG1;PRPF19;MAGOHB;PRPF4B;PPWD1;SF3B1;BCAS2;SYF2;HNRNPA2B1;WDR83;SNRPD2;SNRPB;SNRPB2;HNRNPR;RALY;SNRPN;LSM7;SNRPA1;SRRM1;SYNCRIP;HNRNPA1;SRSF1;PPIL1;SNRPF;DHX38;EIF4A3;SNRPG;SNRNP200;RBMX;CWC15;CWC27;HNRNPU;U2AF1;MAGOH;CWC22;SLU…
GO:1990935	splicing factor binding	SF3B4;SF3B5
