## Supplementary table 7 for "Differential transcript usage unravels gene expression alterations in Alzheimer’s disease human brains"

### Sheet: supplementary_table_7
Astrocytes	Endothelial cells	GABAergic Neurons	Glutamatergic Neurons	Microglia	Oligodendrocytes	GENE_NAME
1	0	0	0	0	0	A2ML1
1	0	0	0	1	0	ABCA1
1	1	1	1	0	0	ABLIM1
1	1	1	1	1	0	ABR
1	0	0	0	0	0	ADAMTS9
1	0	1	0	0	0	ADCYAP1R1
1	0	0	0	0	0	AEBP1
1	1	1	1	1	1	AFTPH
1	1	0	0	0	0	AHNAK
1	0	0	0	0	0	AMOT
1	0	0	0	0	0	ANO6
1	0	0	0	0	0	AQP4
1	1	1	1	1	1	ARGLU1
1	1	0	0	0	0	ARHGAP31
1	0	0	1	0	0	ARHGEF17
1	0	0	0	0	0	ARHGEF26
1	0	0	0	1	0	ARHGEF6
1	1	1	1	0	1	ARNT2
1	0	1	1	0	1	ARPP19
1	1	1	1	0	1	ATF2
1	1	0	0	0	0	ATP1A2
1	0	1	1	0	1	ATP6V1H
1	1	1	1	0	1	ATP8A1
1	1	1	0	1	1	B2M
1	1	0	0	0	0	BCL6
1	1	0	0	0	0	C1S
1	1	1	0	0	1	CA2
1	1	1	1	0	1	CALD1
1	0	1	1	1	1	CAMTA1
1	1	1	0	0	1	CAPN2
1	0	0	0	0	0	CASP7
1	1	0	0	1	1	CAT
1	1	1	0	1	0	CCDC50
1	1	1	1	1	1	CCT2
1	0	1	1	1	1	CCT8
1	0	0	0	0	0	CD109
1	1	1	1	1	1	CD164
1	1	1	1	1	1	CD46
1	1	1	1	0	0	CD59
1	0	0	0	1	0	CDC14A
1	1	1	1	1	1	CEP290
1	1	0	0	0	0	CGNL1
1	0	0	0	0	0	CHDH
1	1	0	0	0	0	CNN3
1	0	1	1	0	0	COQ9
1	1	1	1	1	1	CSNK2B
1	1	0	0	0	1	CSRP1
1	0	0	0	0	0	CYBRD1
1	0	0	0	0	1	DAAM2
1	0	1	1	0	0	DCLK1
1	0	1	1	1	1	DCTN2
1	1	1	1	1	1	DDB1
1	0	0	0	0	1	DDR1
1	0	0	0	0	0	DDR2
1	1	1	1	1	1	DDX24
1	1	1	1	1	1	DENND4C
1	1	1	1	0	1	DIP2C
1	1	1	1	0	0	DKK3
1	1	1	1	1	1	DNAJB6
1	0	0	0	0	0	DPYSL3
1	0	1	1	1	1	DTNA
1	0	1	1	0	1	DYRK1A
1	0	0	0	0	0	EGFR
1	1	1	1	1	0	EML4
1	0	0	0	0	0	EMX2
1	0	1	1	0	1	ENAH
1	0	1	1	0	1	ENO2
1	1	1	0	0	1	ERGIC3
1	1	0	0	0	1	ERI3
1	0	0	0	0	0	EVC
1	0	0	0	1	0	EZR
1	0	1	1	1	1	FAN1
1	1	1	0	0	0	FAT1
1	0	1	1	0	1	FBXO21
1	0	0	0	0	0	FGF2
1	0	1	1	0	0	FHL1
1	0	1	1	1	1	FMNL2
1	1	1	1	1	1	FOXJ3
1	0	0	0	0	1	FOXO1
1	1	0	0	0	0	FSTL1
1	0	1	1	1	1	GBA2
1	0	0	0	0	0	GFAP
1	1	0	0	0	0	GGCX
1	1	0	0	0	0	GJA1
1	1	0	0	0	0	GLIS3
1	0	1	0	1	1	GLUL
1	1	0	0	0	0	GMNN
1	1	1	0	1	0	GOLIM4
1	1	1	1	0	1	GPI
1	0	0	0	0	1	GPT2
1	1	1	1	0	0	GSTM3
1	0	0	0	0	0	GSTM5
1	0	1	1	1	1	HERC3
1	0	0	0	0	0	HES5
1	1	0	1	0	0	HOPX
1	0	0	0	0	0	HSPB8
1	1	0	0	0	0	ID1
1	1	0	0	0	0	ID3
1	0	0	0	0	0	ID4
1	0	1	0	1	1	IDH1
1	1	1	1	1	1	IFNGR1
1	1	0	0	0	0	IGFBP7
1	0	1	1	0	0	INPP5F
1	1	0	0	1	0	IRF9
1	1	0	0	0	0	ITGA6
1	0	0	0	1	0	ITGB5
1	0	0	1	0	1	ITGB8
1	0	0	0	1	1	ITPKB
1	0	1	1	0	1	ITSN1
1	1	1	1	1	1	JTB
1	0	1	1	0	0	KCNA2
1	0	0	0	0	0	KCNN3
1	1	1	1	0	0	KIAA0319
1	1	0	0	0	0	KIAA1671
1	1	1	1	1	1	LAMP2
1	1	1	1	0	1	LANCL1
1	0	1	1	0	0	LIG4
1	1	0	0	1	1	LPP
1	0	0	0	0	0	LRIG1
1	0	0	0	0	1	LRP4
1	1	0	1	1	1	LZTR1
1	0	0	0	1	0	MAML2
1	1	1	1	0	1	MAP3K7
1	0	0	0	0	0	MAPK4
1	1	1	1	1	1	MAPRE2
1	1	1	1	1	1	MATR3
1	1	1	1	1	1	MBNL2
1	1	0	0	1	0	MCL1
1	0	0	0	0	1	MEGF10
1	1	0	0	1	1	METTL7A
1	0	1	1	1	1	MORC3
1	0	1	1	0	0	MRAS
1	0	0	0	0	0	MRVI1
1	0	0	0	0	0	MT1F
1	1	1	1	0	1	MXI1
1	0	0	0	0	0	MYBPC1
1	1	0	0	0	1	MYO10
1	1	0	0	1	1	MYO15B
1	1	0	0	0	0	MYOM1
1	0	0	0	0	0	NACC2
1	0	0	0	0	0	NBPF19
1	0	1	1	0	1	NCAM2
1	0	1	0	0	1	NDUFB5
1	0	1	1	0	1	NEK1
1	1	0	0	0	1	NEO1
1	0	1	1	1	1	NF1
1	1	0	0	1	1	NFKBIA
1	1	1	1	1	1	NIT2
1	0	0	0	1	0	NOTCH2
1	0	0	0	0	0	NR2E1
1	1	1	1	1	0	NRCAM
1	1	1	1	1	1	NTRK2
1	0	0	0	0	0	NWD1
1	0	1	1	0	1	OAT
1	1	1	1	1	0	OGFRL1
1	0	0	0	1	0	OSBPL11
1	0	1	1	1	0	OSBPL6
1	0	1	1	1	1	OXA1L
1	0	1	0	0	0	PALLD
1	1	0	0	0	0	PARD3
1	0	0	0	0	0	PARD3B
1	0	0	0	0	0	PAX6
1	0	0	0	0	0	PBXIP1
1	1	1	1	0	1	PCGF5
1	1	1	1	0	1	PDCD6
1	1	0	0	1	0	PDLIM5
1	0	0	0	1	0	PFKFB3
1	0	1	1	0	0	PFKP
1	1	1	1	1	1	PGK1
1	0	0	0	0	1	PHACTR3
1	1	1	1	1	1	PHF14
1	1	0	0	0	1	PHLDB1
1	0	0	0	0	0	PHYHD1
1	0	1	1	0	0	PKM
1	1	1	0	0	1	PLEKHH1
1	1	0	0	0	0	PLSCR4
1	0	0	0	0	0	PLTP
1	0	0	0	0	1	PLXNB3
1	0	1	1	0	1	PPFIA1
1	0	0	0	0	0	PPP1R1B
1	0	1	1	0	1	PPP1R9A
1	1	1	0	0	0	PPP3CC
1	0	1	0	1	0	PRCP
1	0	0	0	0	0	PRDM16
1	1	0	0	1	0	PRKD3
1	0	0	0	0	0	PSD2
1	1	1	1	1	1	PSD3
1	0	1	1	0	1	PSMD1
1	0	0	1	0	1	PTPRF
1	1	0	0	1	1	PTTG1IP
1	0	1	1	1	1	PUM2
1	1	0	0	0	0	RAD23B
1	0	0	0	0	0	RANBP3L
1	1	0	0	1	0	RASSF8
1	1	0	0	0	0	RBMS2
1	1	0	0	0	1	REST
1	1	1	1	1	1	RFC1
1	1	0	0	0	1	RFTN2
1	0	0	0	0	0	RFX4
1	0	1	0	1	0	RGL2
1	0	0	0	0	0	RGR
1	0	0	0	0	0	RGS20
1	0	1	0	1	1	RHOQ
1	1	1	1	1	1	RPL15
1	0	1	1	1	1	RPN2
1	1	1	1	1	1	RSRP1
1	1	1	1	1	1	RTN4
1	0	0	0	0	0	S1PR1
1	0	0	0	0	0	SAMD4A
1	1	0	0	0	1	SASH1
1	0	0	0	0	0	SCARA3
1	1	1	1	1	1	SCARB2
1	0	1	1	0	1	SEC11C
1	1	1	1	1	1	2020-09-02
1	0	0	0	0	1	SHC4
1	0	0	0	0	0	SLC16A9
1	0	1	1	1	1	SLC25A3
1	1	1	1	1	1	SLC25A46
1	0	1	0	0	0	SLC35G2
1	1	1	1	1	1	SLC38A2
1	0	0	0	0	0	SLC39A12
1	1	0	0	0	0	SLC41A1
1	1	1	1	0	0	SLC5A3
1	1	0	0	0	0	SLC7A11
1	0	0	0	1	1	SLC9A9
1	0	1	1	1	0	SMAP1
1	0	0	0	0	0	SMO
1	0	0	0	0	0	SMOX
1	0	0	0	0	0	SMTN
1	0	1	1	1	1	SNX5
1	1	0	0	0	0	SOX9
1	1	0	0	0	1	SPARC
1	1	1	1	0	1	SPTBN1
1	1	1	1	1	1	SREK1
1	0	0	0	0	0	SSPN
1	0	0	0	0	0	STAT3
1	1	0	0	1	0	STOM
1	0	0	0	0	0	STON2
1	1	0	0	0	0	SYNM
1	0	0	0	0	0	SYTL4
1	1	1	1	1	0	TAB2
1	1	1	1	1	1	TARBP1
1	0	0	0	0	0	TBL1X
1	1	0	0	0	0	TGFBR3
1	0	0	0	0	0	THSD1
1	1	0	0	0	0	TIMP3
1	1	0	0	0	1	TJP2
1	0	0	0	1	1	TLR4
1	1	1	1	1	1	TMEM126B
1	1	1	0	0	0	TMEM47
1	0	0	0	1	0	TNS3
1	1	1	1	0	1	TRAP1
1	1	1	1	1	1	TTC14
1	1	0	0	0	1	TTYH1
1	0	1	1	1	1	UBA3
1	1	1	1	1	1	USP16
1	1	1	0	1	0	UTRN
1	0	1	0	0	0	VCAN
1	0	1	1	1	1	VCP
1	1	0	0	0	0	VIM
1	1	1	0	0	0	WASF3
1	1	1	0	0	0	WLS
1	0	0	0	0	0	YAP1
1	0	0	1	0	0	ZBTB18
1	1	0	0	1	0	ZFP36L1
1	1	1	1	0	0	ZFYVE21
1	1	0	0	0	0	ZIC2
1	1	1	1	0	0	ZNF12
1	0	0	0	0	0	ZNRF3
0	1	0	0	1	0	A2M
0	1	1	1	0	0	AACS
0	1	0	0	0	0	ABHD14B
0	1	0	1	0	1	ADAM17
0	1	1	0	0	0	ADAM33
0	1	0	0	0	0	ADGRF5
0	1	0	0	0	0	ADGRL4
0	1	0	0	0	0	AFAP1L1
0	1	1	1	1	1	AGTPBP1
0	1	0	0	0	0	AIFM1
0	1	0	0	0	0	ANGPT2
0	1	0	0	0	0	ANO2
0	1	0	0	0	0	ANXA1
0	1	0	0	0	0	ANXA2
0	1	0	0	0	0	ANXA3
0	1	0	0	0	0	APOLD1
0	1	1	1	1	1	APP
0	1	1	1	0	0	ARHGEF3
0	1	1	1	0	1	ATP9A
0	1	0	0	0	1	C1QTNF3
0	1	1	0	0	0	C6orf136
0	1	0	0	0	0	C7
0	1	0	1	0	0	CADPS2
0	1	0	0	0	0	CARD6
0	1	1	1	0	1	CCK
0	1	1	0	1	1	CCT7
0	1	0	0	0	0	CD34
0	1	0	0	1	0	CD58
0	1	0	0	0	0	CDC42EP4
0	1	0	0	1	0	CDH23
0	1	0	0	0	1	CDKN1C
0	1	0	0	0	0	CDKN2B
0	1	0	0	0	0	CFH
0	1	0	0	0	0	CLIC1
0	1	0	0	0	0	CNKSR3
0	1	0	0	0	0	COL18A1
0	1	0	0	0	0	COL1A2
0	1	0	0	0	0	COL6A2
0	1	0	0	0	0	COL6A3
0	1	0	0	0	0	COLEC12
0	1	1	1	0	0	CORO6
0	1	0	0	0	0	CRYGS
0	1	0	0	0	0	CSF1
0	1	0	0	0	0	CYP1B1
0	1	0	0	0	0	CYYR1
0	1	1	0	0	0	DCN
0	1	0	0	0	0	DDAH2
0	1	0	0	0	0	DRAM1
0	1	0	0	1	0	DUSP1
0	1	0	0	0	0	ECM2
0	1	0	0	0	0	EDA2R
0	1	1	1	0	1	EDIL3
0	1	0	0	0	0	EGFL7
0	1	0	0	1	0	ELF1
0	1	0	1	1	1	ELMO1
0	1	0	0	0	0	EMCN
0	1	0	0	0	0	EMP1
0	1	0	0	0	0	EMP3
0	1	0	0	0	0	ERG
0	1	0	0	0	0	ESAM
0	1	0	0	0	0	ETS1
0	1	0	0	0	0	F13A1
0	1	0	0	0	0	FGD5
0	1	0	0	0	1	FGF1
0	1	0	0	1	0	FKBP5
0	1	0	0	0	0	FLT1
0	1	0	0	0	0	FMO2
0	1	0	0	0	0	FOXC1
0	1	0	0	0	1	GALNT15
0	1	0	0	0	0	GANAB
0	1	0	0	0	0	GBP2
0	1	1	1	0	0	GDA
0	1	0	0	1	0	GIMAP4
0	1	0	0	0	0	GIMAP6
0	1	0	0	0	0	GLI2
0	1	1	0	0	0	GSS
0	1	0	0	0	0	GYG1
0	1	0	0	0	0	HEBP2
0	1	0	0	0	0	HEG1
0	1	0	0	0	0	HERC2P3
0	1	0	1	1	0	HERC2P9
0	1	0	0	0	0	HPGD
0	1	0	0	0	0	HYAL2
0	1	0	0	0	0	ICAM2
0	1	0	0	1	0	IRAK3
0	1	0	0	0	0	ISYNA1
0	1	0	0	0	0	ITGA1
0	1	0	0	0	0	ITGA10
0	1	0	0	0	0	ITIH2
0	1	0	0	0	0	ITPR3
0	1	0	0	0	0	KANK2
0	1	0	0	0	0	KDELC2
0	1	0	0	0	0	KIAA0895
0	1	1	1	1	1	KIAA1586
0	1	0	0	0	0	KLF2
0	1	0	0	0	0	LACC1
0	1	0	0	0	0	LATS2
0	1	0	0	0	0	LEPR
0	1	0	0	0	1	LPAR1
0	1	0	0	0	0	LYRM9
0	1	0	0	0	0	MAFF
0	1	0	0	0	1	MAGT1
0	1	1	1	0	0	MAP1LC3A
0	1	0	0	0	0	MECOM
0	1	0	0	0	0	MED22
0	1	0	0	0	0	MEF2D
0	1	0	0	0	0	MMRN2
0	1	0	0	0	0	MYCT1
0	1	0	0	0	0	MYL12A
0	1	1	1	0	0	MYL12B
0	1	1	1	0	0	MYO1B
0	1	0	0	1	0	MYOF
0	1	1	1	0	0	NCALD
0	1	0	0	0	0	NEDD1
0	1	1	0	0	0	NKIRAS1
0	1	0	0	0	0	NOTCH4
0	1	1	1	0	0	NUDCD1
0	1	0	0	0	0	OLFM2
0	1	0	0	0	0	OLFML2A
0	1	0	0	0	0	OSMR
0	1	0	0	0	0	PCDH18
0	1	0	0	0	0	PCOLCE
0	1	0	0	0	0	PDLIM4
0	1	0	0	0	0	PEAR1
0	1	0	0	1	0	PECAM1
0	1	0	0	0	0	PERP
0	1	0	0	0	0	PGR
0	1	0	0	1	1	PLP1
0	1	0	0	0	0	PODXL
0	1	0	0	0	0	PRELP
0	1	0	0	1	1	PSMC4
0	1	0	0	0	0	PTP4A3
0	1	1	1	1	0	PTPRB
0	1	1	1	0	0	RAPGEF4
0	1	1	1	0	1	RAPGEF5
0	1	0	0	0	0	RBPMS2
0	1	0	0	0	0	RNF19B
0	1	1	1	0	0	RPH3A
0	1	0	0	1	0	RPS17
0	1	0	0	0	0	S100A10
0	1	0	0	0	0	S100A4
0	1	1	1	0	1	SCOC
0	1	0	0	0	1	SEC23B
0	1	0	0	0	0	SEMA3F
0	1	0	0	1	0	SERPING1
0	1	0	0	0	0	SERPINH1
0	1	0	0	0	1	SHROOM4
0	1	0	0	1	0	SIPA1
0	1	0	0	0	0	SLC16A12
0	1	0	0	0	0	SLC43A3
0	1	0	0	0	0	SLC6A12
0	1	0	0	0	0	SLC6A13
0	1	0	0	0	0	SLC7A5
0	1	0	0	0	1	SLCO1A2
0	1	0	0	1	0	SLFN11
0	1	1	1	0	0	SNAP91
0	1	0	0	1	0	SNRPD3
0	1	0	0	1	0	ST6GALNAC3
0	1	0	0	0	0	ST8SIA6
0	1	1	1	1	1	STXBP1
0	1	0	0	0	0	SULT1C4
0	1	0	0	0	0	SUMO3
0	1	0	0	0	0	TBCD
0	1	0	0	0	0	TBX18
0	1	0	0	0	0	TBX3
0	1	0	0	1	0	TGFBR2
0	1	0	0	0	0	TGM2
0	1	0	0	0	0	TM4SF1
0	1	0	0	0	0	TM4SF18
0	1	0	0	1	1	TMCC3
0	1	0	0	0	0	TMEM87B
0	1	0	0	1	0	TNFRSF1A
0	1	0	0	0	0	TOM1
0	1	0	0	0	0	TRIP10
0	1	0	0	0	0	TWF1
0	1	0	0	0	1	UBE2A
0	1	0	0	0	0	UCK1
0	1	0	1	0	0	UNC13B
0	1	0	0	0	0	WDR86
0	1	0	0	0	0	WEE1
0	1	0	0	0	0	WWTR1
0	1	0	0	0	0	YIPF1
0	1	0	0	1	1	YIPF4
0	1	0	0	0	0	ZBED6
0	1	0	0	0	0	ZIC3
0	1	0	0	0	0	ZNF274
0	1	0	0	0	0	ZNF366
0	0	1	0	0	0	ACBD5
0	0	1	1	0	0	ADCY6
0	0	1	0	0	0	AFAP1
0	0	1	1	0	1	ARL2BP
0	0	1	1	0	0	ASNS
0	0	1	1	0	0	BEX5
0	0	1	1	0	0	C16orf45
0	0	1	1	0	0	C2orf80
0	0	1	0	0	0	CALB1
0	0	1	1	0	0	CALY
0	0	1	1	0	1	CAMLG
0	0	1	1	0	1	CCT3
0	0	1	1	0	0	CDH8
0	0	1	1	0	1	CELSR2
0	0	1	1	1	0	CHST15
0	0	1	0	0	0	COL25A1
0	0	1	0	0	0	CRH
0	0	1	1	0	0	DDX25
0	0	1	0	0	0	DLX1
0	0	1	0	0	0	ENTPD3
0	0	1	1	0	0	FAM169A
0	0	1	0	0	0	FAM216A
0	0	1	1	1	0	GABRA1
0	0	1	0	0	0	GABRD
0	0	1	0	0	0	GAD1
0	0	1	0	0	0	GAD2
0	0	1	0	0	0	GLOD4
0	0	1	0	1	1	GNS
0	0	1	0	0	0	GRIK1
0	0	1	1	0	1	GSTA4
0	0	1	1	1	1	H2AFY
0	0	1	0	0	0	HAPLN1
0	0	1	1	1	1	HDAC2
0	0	1	1	1	0	HEXB
0	0	1	0	1	0	IGF1
0	0	1	0	1	1	KIAA0355
0	0	1	1	0	0	LAMTOR3
0	0	1	0	0	0	LRP12
0	0	1	1	1	1	MTURN
0	0	1	1	1	1	NCOA4
0	0	1	0	0	0	NECAB2
0	0	1	1	0	1	NRXN3
0	0	1	0	0	0	NSG1
0	0	1	0	0	0	NXPH1
0	0	1	1	1	1	OSBPL8
0	0	1	0	0	0	PCDH8
0	0	1	1	0	1	PITHD1
0	0	1	0	0	0	PLCE1
0	0	1	0	0	1	PLS3
0	0	1	1	0	0	PNMA3
0	0	1	0	0	0	PNOC
0	0	1	1	0	1	PSMD6
0	0	1	0	0	0	PTHLH
0	0	1	0	0	1	RAB5B
0	0	1	1	0	1	RASGRF1
0	0	1	0	0	0	RELN
0	0	1	1	0	1	RNF157
0	0	1	1	0	0	SCG2
0	0	1	1	1	1	SDHB
0	0	1	0	0	0	SEZ6L2
0	0	1	1	0	0	SIDT1
0	0	1	0	0	0	SLC10A4
0	0	1	1	0	1	SLC35A1
0	0	1	1	0	0	SLC9A6
0	0	1	0	0	0	SPHKAP
0	0	1	0	0	0	SST
0	0	1	1	0	0	STAT4
0	0	1	0	1	0	STRIP1
0	0	1	1	0	0	SUSD4
0	0	1	0	0	0	TAC1
0	0	1	0	0	0	TAC3
0	0	1	0	1	1	TMEM14C
0	0	1	1	0	0	TMEM178A
0	0	1	1	0	0	TTC8
0	0	1	1	0	1	UROS
0	0	1	0	0	0	VGF
0	0	1	0	0	0	VIP
0	0	1	1	0	1	VPS37A
0	0	1	0	0	0	VWA5A
0	0	1	0	0	0	VWC2
0	0	1	1	1	0	ZNF33B
0	0	1	0	0	0	ZNF385D
0	0	0	1	1	0	FAM122B
0	0	0	1	0	0	FXYD7
0	0	0	1	0	0	NEUROD6
0	0	0	1	0	0	PAPSS2
0	0	0	1	0	0	PCP4
0	0	0	1	0	0	PCSK1
0	0	0	1	0	1	PPP1R16B
0	0	0	1	0	0	SLC30A3
0	0	0	1	0	0	SOGA3
0	0	0	1	0	0	ST6GAL2
0	0	0	1	0	0	SYCE1
0	0	0	0	1	0	AIF1
0	0	0	0	1	0	ARHGAP9
0	0	0	0	1	0	B4GALT1
0	0	0	0	1	0	BTK
0	0	0	0	1	0	C3
0	0	0	0	1	0	C4orf19
0	0	0	0	1	0	DAGLB
0	0	0	0	1	0	DOK1
0	0	0	0	1	0	FGL2
0	0	0	0	1	0	FLI1
0	0	0	0	1	0	GIMAP8
0	0	0	0	1	0	ITGB2
0	0	0	0	1	0	LILRB1
0	0	0	0	1	1	LIPA
0	0	0	0	1	0	LPCAT1
0	0	0	0	1	0	LTC4S
0	0	0	0	1	0	LY86
0	0	0	0	1	0	LYVE1
0	0	0	0	1	1	MFSD1
0	0	0	0	1	0	MRO
0	0	0	0	1	0	PGM5
0	0	0	0	1	0	PRKX
0	0	0	0	1	0	RAB29
0	0	0	0	1	0	RGS1
0	0	0	0	1	0	RNF166
0	0	0	0	1	0	RPS6KA1
0	0	0	0	1	0	SCRIB
0	0	0	0	1	0	SERPINF1
0	0	0	0	1	0	SKP2
0	0	0	0	1	0	SLC15A4
0	0	0	0	1	0	SLC7A8
0	0	0	0	1	0	SWAP70
0	0	0	0	1	0	TMEM170A
0	0	0	0	1	0	TNFRSF10D
0	0	0	0	1	0	TRIM4
0	0	0	0	1	0	TRIM5
0	0	0	0	0	1	ABCA2
0	0	0	0	0	1	ADAMTS1
0	0	0	0	0	1	ADCK1
0	0	0	0	0	1	AIF1L
0	0	0	0	0	1	CHADL
0	0	0	0	0	1	DBNDD2
0	0	0	0	0	1	ELAC2
0	0	0	0	0	1	FA2H
0	0	0	0	0	1	FSCN1
0	0	0	0	0	1	IFIT2
0	0	0	0	0	1	INSIG1
0	0	0	0	0	1	MPP2
0	0	0	0	0	1	OPALIN
0	0	0	0	0	1	PAQR4
0	0	0	0	0	1	PIEZO2
0	0	0	0	0	1	S1PR5
0	0	0	0	0	1	SFRP1
0	0	0	0	0	1	SGMS2
0	0	0	0	0	1	SNW1
0	0	0	0	0	1	TBC1D2
0	0	0	0	0	1	TMEM206
0	0	0	0	0	1	TMEM235
