## Supplementary table 10 for "Differential transcript usage unravels gene expression alterations in Alzheimer’s disease human brains"

### Sheet: supplementary_table_10
locus	gene
ABCA7	ABCA7
ABI3	ABI3
AC099552.4	AC099552.4
ACE	ACE
ACE	CYB561
ACE	TANC2
ADAM10	ADAM10
ADAMTS1	ADAMTS1
ADAMTS4	ADAMTS4
ADAMTS4	B4GALT3
ADAMTS4	PPOX
AKAP9	AKAP9
ALPK2	ALPK2
APH1B	APH1B
APOE	APOE
BHMG1/FBX046	BHMG1
BHMG1/FBX046	FBXO46
BIN1	BIN1
CASS4	CASS4
CASS4	CSTF1
CASS4	FAM209A
CASS4	FAM209B
CASS4	GCNT7
CASS4	RTFDC1
CD2AP	CD2AP
CD2AP	GPR111
CD2AP	GPR115
CD33	CD33
CELF1/SPI1	CELF1
CELF1/SPI1	ACP2
CELF1/SPI1	AGBL2
CELF1/SPI1	C1QTNF4
CELF1/SPI1	DDB2
CELF1/SPI1	FAM180B
CELF1/SPI1	FNBP4
CELF1/SPI1	KBTBD4
CELF1/SPI1	MADD
CELF1/SPI1	MIR4487
CELF1/SPI1	MTCH2
CELF1/SPI1	MYBPC3
CELF1/SPI1	NDUFS3
CELF1/SPI1	NR1H3
CELF1/SPI1	NUP160
CELF1/SPI1	PACSIN3
CELF1/SPI1	PSMC3
CELF1/SPI1	PTPMT1
CELF1/SPI1	RAPSN
CELF1/SPI1	SLC39A13
CELF1/SPI1	SPI1
CELF1/SPI1	LOC101928943
CLU	CLU
CLU	SCARA3
CNTNAP2	CNTNAP2
CR1	CR1
ECHDC3	ECHDC3
ECHDC3	USP6NL
EPHA1	EPHA1
EPHA1	CASP2
EPHA1	CLCN1
EPHA1	EPHA1-AS1
EPHA1	FAM131B
EPHA1	LOC100507507
EPHA1	TAS2R41
EPHA1	TAS2R60
EPHA1	ZYX
EPHA1	MIR6892
FERMT2	FERMT2
FERMT2	ERO1A
FERMT2	GNPNAT1
FERMT2	GPR137C
FERMT2	PSMC6
FERMT2	STYX
FRMD4A	FRMD4A
KAT8	KAT8
KAT8	BCKDK
HESX1/IL17RD/APPL1	HESX1
HESX1/IL17RD/APPL1	IL17RD
HESX1/IL17RD/APPL1	APPL1
HLA-DRB5 / HLA-DRB1	HLA-DQA1
HLA-DRB5 / HLA-DRB1	HLA-DQA2
HLA-DRB5 / HLA-DRB1	HLA-DQB1
HLA-DRB5 / HLA-DRB1	HLA-DRA
HLA-DRB5 / HLA-DRB1	HLA-DRB1
HLA-DRB5 / HLA-DRB1	HLA-DRB5
HLA-DRB5 / HLA-DRB1	LOC100294145
HLA-DRB5 / HLA-DRB1	MIR3135B
HS3ST1	HS3ST1
IGHG3	IGHG3
INPP5D	INPP5D
INPP5D	NEU2
INPP5D	NGEF
IQCK	IQCK
IQCK	KNOP1
IQCK	C16orf62
MAPT	MAPT
MS4A6A / MS4A6E / MS4A4A	MS4A2
MS4A6A / MS4A6E / MS4A4A	MS4A3
MS4A6A / MS4A6E / MS4A4A	MS4A4A
MS4A6A / MS4A6E / MS4A4A	MS4A4E
MS4A6A / MS4A6E / MS4A4A	MS4A6A
MS4A6A / MS4A6E / MS4A4A	MS4A6E
MS4A6A / MS4A6E / MS4A4A	MS4A7
MS4A6A / MS4A6E / MS4A4A	OOSP2
OARD1	OARD1
PFDN1/HBEGF	PFDN1
PFDN1/HBEGF	HBEGF
PICALM	PICALM
PICALM	CCDC83
PLCG2	PLCG2
PTK2B	PTK2B
PTK2B	EPHX2
PTK2B	STMN4
PTK2B	TRIM35
PTK2B	CHRNA2
PTK2B	MIR6842
SCIMP-RABEP1	SCIMP
SCIMP-RABEP1	RABEP1
SLC24A4-RIN3	SLC24A4
SLC24A4-RIN3	RIN3
SORL1	SORL1
SPPL2A	SPPL2A
TM2D3	TM2D3
TREM2	TREM2
TREM2	TREML2
TSPOAP1	TSPOAP1
TSPOAP1	MIR142
TSPOAP1	TSPOAP1-AS1
WWOX/MAF	WWOX
WWOX/MAF	MAF
ZCWPW1/NYAP1	ZCWPW1
ZCWPW1/NYAP1	ACTL6B
ZCWPW1/NYAP1	AGFG2
ZCWPW1/NYAP1	AP4M1
ZCWPW1/NYAP1	AZGP1
ZCWPW1/NYAP1	C7orf43
ZCWPW1/NYAP1	C7orf61
ZCWPW1/NYAP1	CNPY4
ZCWPW1/NYAP1	COPS6
ZCWPW1/NYAP1	CYP3A43
ZCWPW1/NYAP1	FBXO24
ZCWPW1/NYAP1	GAL3ST4
ZCWPW1/NYAP1	CASTOR3
ZCWPW1/NYAP1	GIGYF1
ZCWPW1/NYAP1	GJC3
ZCWPW1/NYAP1	GNB2
ZCWPW1/NYAP1	GPC2
ZCWPW1/NYAP1	LAMTOR4
ZCWPW1/NYAP1	LOC100128334
ZCWPW1/NYAP1	LRCH4
ZCWPW1/NYAP1	MBLAC1
ZCWPW1/NYAP1	MCM7
ZCWPW1/NYAP1	MEPCE
ZCWPW1/NYAP1	MIR106B
ZCWPW1/NYAP1	MIR25
ZCWPW1/NYAP1	MIR4658
ZCWPW1/NYAP1	MIR93
ZCWPW1/NYAP1	MOSPD3
ZCWPW1/NYAP1	NYAP1
ZCWPW1/NYAP1	OR2AE1
ZCWPW1/NYAP1	PCOLCE
ZCWPW1/NYAP1	PCOLCE-AS1
ZCWPW1/NYAP1	PILRA
ZCWPW1/NYAP1	PILRB
ZCWPW1/NYAP1	PPP1R35
ZCWPW1/NYAP1	PVRIG
ZCWPW1/NYAP1	SAP25
ZCWPW1/NYAP1	SPDYE3
ZCWPW1/NYAP1	STAG3
ZCWPW1/NYAP1	TAF6
ZCWPW1/NYAP1	TFR2
ZCWPW1/NYAP1	TRIM4
ZCWPW1/NYAP1	TSC22D4
ZCWPW1/NYAP1	ZKSCAN1
ZCWPW1/NYAP1	ZNF3
ZCWPW1/NYAP1	ZSCAN21
ZNF655	ZNF655
None	PSEN1
None	PSEN2
None	APP
