## Supplementary table 11 for "Differential transcript usage unravels gene expression alterations in Alzheimer’s disease human brains"

### Sheet: supplementary_table_11
cluster	dataset	gene	Expression	p_val_adj
Astrocytes	Allen Brain MTG	ZYX	0.110478	NA
Astrocytes	Allen Brain MTG	ZNF655	0.555095	NA
Astrocytes	Allen Brain MTG	ZNF3	0.154386	NA
Astrocytes	Allen Brain MTG	ZKSCAN1	0.82428	4.97076e-20
Astrocytes	Allen Brain MTG	ZCWPW1	0.289216	2.37024e-25
Astrocytes	Allen Brain MTG	WWOX	0.303958	1.41235e-38
Astrocytes	Allen Brain MTG	USP6NL	0	NA
Astrocytes	Allen Brain MTG	TSC22D4	0.556188	1.08791e-234
Astrocytes	Allen Brain MTG	TRIM4	0	NA
Astrocytes	Allen Brain MTG	TREM2	0	NA
Astrocytes	Allen Brain MTG	TM2D3	0.3502	NA
Astrocytes	Allen Brain MTG	TFR2	0	NA
Astrocytes	Allen Brain MTG	TANC2	0.15521	NA
Astrocytes	Allen Brain MTG	TAF6	0.115435	NA
Astrocytes	Allen Brain MTG	STYX	0	NA
Astrocytes	Allen Brain MTG	STMN4	0	NA
Astrocytes	Allen Brain MTG	STAG3	0.121522	NA
Astrocytes	Allen Brain MTG	SPPL2A	0.27131	NA
Astrocytes	Allen Brain MTG	SPI1	0.0710541	NA
Astrocytes	Allen Brain MTG	SPDYE3	0	NA
Astrocytes	Allen Brain MTG	SORL1	0.931841	NA
Astrocytes	Allen Brain MTG	SLC39A13	0.328553	NA
Astrocytes	Allen Brain MTG	SLC24A4	0.154078	NA
Astrocytes	Allen Brain MTG	SCARA3	0.847212	5.7129e-83
Astrocytes	Allen Brain MTG	SAP25	0.0462343	NA
Astrocytes	Allen Brain MTG	RTFDC1	0.186892	NA
Astrocytes	Allen Brain MTG	RIN3	0	NA
Astrocytes	Allen Brain MTG	RABEP1	0.567912	NA
Astrocytes	Allen Brain MTG	PVRIG	0	NA
Astrocytes	Allen Brain MTG	PTPMT1	0.170371	NA
Astrocytes	Allen Brain MTG	PTK2B	0	NA
Astrocytes	Allen Brain MTG	PSMC6	0.463956	NA
Astrocytes	Allen Brain MTG	PSMC3	0.22039	NA
Astrocytes	Allen Brain MTG	PSEN2	0	NA
Astrocytes	Allen Brain MTG	PSEN1	0.236919	NA
Astrocytes	Allen Brain MTG	PPP1R35	0.117614	NA
Astrocytes	Allen Brain MTG	PPOX	0.263846	NA
Astrocytes	Allen Brain MTG	PLCG2	0	NA
Astrocytes	Allen Brain MTG	PILRA	0	NA
Astrocytes	Allen Brain MTG	PICALM	0.431623	NA
Astrocytes	Allen Brain MTG	PFDN1	0.310636	NA
Astrocytes	Allen Brain MTG	PCOLCE	0	NA
Astrocytes	Allen Brain MTG	OARD1	0	3.32581e-13
Astrocytes	Allen Brain MTG	NUP160	0.416841	NA
Astrocytes	Allen Brain MTG	NR1H3	0	NA
Astrocytes	Allen Brain MTG	NGEF	0	NA
Astrocytes	Allen Brain MTG	NDUFS3	0.427538	NA
Astrocytes	Allen Brain MTG	MTCH2	0.357789	NA
Astrocytes	Allen Brain MTG	MS4A7	0	NA
Astrocytes	Allen Brain MTG	MS4A6A	0	NA
Astrocytes	Allen Brain MTG	MOSPD3	0	NA
Astrocytes	Allen Brain MTG	MCM7	0.163318	NA
Astrocytes	Allen Brain MTG	MAPT	0.71061	NA
Astrocytes	Allen Brain MTG	MAF	0.260474	NA
Astrocytes	Allen Brain MTG	MADD	0.336833	NA
Astrocytes	Allen Brain MTG	LRCH4	0.107187	NA
Astrocytes	Allen Brain MTG	LOC100294145	0	NA
Astrocytes	Allen Brain MTG	LAMTOR4	0.201422	NA
Astrocytes	Allen Brain MTG	KNOP1	0.755223	2.61103e-79
Astrocytes	Allen Brain MTG	KAT8	0.250852	NA
Astrocytes	Allen Brain MTG	IQCK	0.84255	2.85634e-85
Astrocytes	Allen Brain MTG	INPP5D	0	NA
Astrocytes	Allen Brain MTG	IL17RD	0	NA
Astrocytes	Allen Brain MTG	HS3ST1	0	NA
Astrocytes	Allen Brain MTG	HLA-DRB5	0	NA
Astrocytes	Allen Brain MTG	HLA-DRB1	0	NA
Astrocytes	Allen Brain MTG	HLA-DRA	0	NA
Astrocytes	Allen Brain MTG	HLA-DQB1	0	NA
Astrocytes	Allen Brain MTG	HLA-DQA1	0	NA
Astrocytes	Allen Brain MTG	HBEGF	0	NA
Astrocytes	Allen Brain MTG	GPR137C	0	NA
Astrocytes	Allen Brain MTG	GNPNAT1	0	NA
Astrocytes	Allen Brain MTG	GNB2	0.0396818	NA
Astrocytes	Allen Brain MTG	GIGYF1	0.144206	NA
Astrocytes	Allen Brain MTG	GAL3ST4	0	NA
Astrocytes	Allen Brain MTG	FRMD4A	0.802572	3.47529e-63
Astrocytes	Allen Brain MTG	FNBP4	0.970833	NA
Astrocytes	Allen Brain MTG	FERMT2	0.7975	8.8719e-74
Astrocytes	Allen Brain MTG	FAM131B	0	NA
Astrocytes	Allen Brain MTG	EPHX2	0.530853	5.2611e-48
Astrocytes	Allen Brain MTG	EPHA1-AS1	0	NA
Astrocytes	Allen Brain MTG	EPHA1	0	NA
Astrocytes	Allen Brain MTG	DDB2	0	NA
Astrocytes	Allen Brain MTG	CYB561	0	NA
Astrocytes	Allen Brain MTG	CSTF1	0	NA
Astrocytes	Allen Brain MTG	COPS6	0.429916	NA
Astrocytes	Allen Brain MTG	CNTNAP2	0	NA
Astrocytes	Allen Brain MTG	CNPY4	0	NA
Astrocytes	Allen Brain MTG	CLU	2	2.25952e-104
Astrocytes	Allen Brain MTG	CHRNA2	0	NA
Astrocytes	Allen Brain MTG	CELF1	0.655651	NA
Astrocytes	Allen Brain MTG	CD2AP	0.162296	NA
Astrocytes	Allen Brain MTG	CASS4	0	NA
Astrocytes	Allen Brain MTG	CASP2	0	NA
Astrocytes	Allen Brain MTG	C7orf61	0.184191	1.58552e-34
Astrocytes	Allen Brain MTG	C7orf43	0	NA
Astrocytes	Allen Brain MTG	C1QTNF4	0	NA
Astrocytes	Allen Brain MTG	C16orf62	0.386394	NA
Astrocytes	Allen Brain MTG	BIN1	0.0958987	NA
Astrocytes	Allen Brain MTG	BCKDK	0	NA
Astrocytes	Allen Brain MTG	B4GALT3	0	NA
Astrocytes	Allen Brain MTG	AZGP1	0	NA
Astrocytes	Allen Brain MTG	APPL1	0.305958	NA
Astrocytes	Allen Brain MTG	APP	0.102596	NA
Astrocytes	Allen Brain MTG	APOE	0.996932	4.37415e-282
Astrocytes	Allen Brain MTG	APH1B	0.199919	NA
Astrocytes	Allen Brain MTG	AP4M1	0.405927	4.32741e-29
Astrocytes	Allen Brain MTG	AKAP9	1.45265	NA
Astrocytes	Allen Brain MTG	AGFG2	0.123023	NA
Astrocytes	Allen Brain MTG	ADAMTS4	0	NA
Astrocytes	Allen Brain MTG	ADAMTS1	0	NA
Astrocytes	Allen Brain MTG	ADAM10	0.196969	NA
Astrocytes	Allen Brain MTG	ACTL6B	0	NA
Astrocytes	Allen Brain MTG	ACP2	0	NA
Astrocytes	Allen Brain MTG	ABI3	0	NA
Astrocytes	Allen Brain MTG	ABCA7	0.124382	NA
Endothelial cells	Allen Brain MTG	ZYX	0.175507	NA
Endothelial cells	Allen Brain MTG	ZNF655	1.26412	NA
Endothelial cells	Allen Brain MTG	ZNF3	0	NA
Endothelial cells	Allen Brain MTG	ZKSCAN1	2	1
Endothelial cells	Allen Brain MTG	ZCWPW1	0.86787	0.121556
Endothelial cells	Allen Brain MTG	WWOX	0.791092	0.000938516
Endothelial cells	Allen Brain MTG	USP6NL	0.720314	1
Endothelial cells	Allen Brain MTG	TSC22D4	0	NA
Endothelial cells	Allen Brain MTG	TRIM4	0	NA
Endothelial cells	Allen Brain MTG	TREM2	0	NA
Endothelial cells	Allen Brain MTG	TM2D3	1.05648	NA
Endothelial cells	Allen Brain MTG	TFR2	0	NA
Endothelial cells	Allen Brain MTG	TANC2	0.453173	NA
Endothelial cells	Allen Brain MTG	TAF6	0	NA
Endothelial cells	Allen Brain MTG	STYX	0.0449182	NA
Endothelial cells	Allen Brain MTG	STMN4	0.00132744	NA
Endothelial cells	Allen Brain MTG	STAG3	0.347851	NA
Endothelial cells	Allen Brain MTG	SPPL2A	0.250897	NA
Endothelial cells	Allen Brain MTG	SPI1	0	NA
Endothelial cells	Allen Brain MTG	SPDYE3	0.585278	0.395278
Endothelial cells	Allen Brain MTG	SORL1	0	NA
Endothelial cells	Allen Brain MTG	SLC39A13	0	NA
Endothelial cells	Allen Brain MTG	SLC24A4	0	NA
Endothelial cells	Allen Brain MTG	SCARA3	0.00778969	NA
Endothelial cells	Allen Brain MTG	SAP25	0	NA
Endothelial cells	Allen Brain MTG	RTFDC1	0.385576	NA
Endothelial cells	Allen Brain MTG	RIN3	0	NA
Endothelial cells	Allen Brain MTG	RABEP1	0.113237	NA
Endothelial cells	Allen Brain MTG	PVRIG	0	NA
Endothelial cells	Allen Brain MTG	PTPMT1	0.174401	NA
Endothelial cells	Allen Brain MTG	PTK2B	0.364413	NA
Endothelial cells	Allen Brain MTG	PSMC6	0.13192	NA
Endothelial cells	Allen Brain MTG	PSMC3	1.19904	1
Endothelial cells	Allen Brain MTG	PSEN2	0	NA
Endothelial cells	Allen Brain MTG	PSEN1	0.461235	NA
Endothelial cells	Allen Brain MTG	PPP1R35	0.003118	NA
Endothelial cells	Allen Brain MTG	PPOX	1.48029	0.000147818
Endothelial cells	Allen Brain MTG	PLCG2	0.196818	NA
Endothelial cells	Allen Brain MTG	PILRA	0	NA
Endothelial cells	Allen Brain MTG	PICALM	1.47625	1
Endothelial cells	Allen Brain MTG	PFDN1	1.35943	0.0236542
Endothelial cells	Allen Brain MTG	PCOLCE	0.539522	1
Endothelial cells	Allen Brain MTG	OARD1	0	NA
Endothelial cells	Allen Brain MTG	NUP160	0	NA
Endothelial cells	Allen Brain MTG	NR1H3	1.32131	1.23884e-12
Endothelial cells	Allen Brain MTG	NGEF	0.00140595	NA
Endothelial cells	Allen Brain MTG	NDUFS3	1.08661	NA
Endothelial cells	Allen Brain MTG	MTCH2	0.0997465	NA
Endothelial cells	Allen Brain MTG	MS4A7	0	NA
Endothelial cells	Allen Brain MTG	MS4A6A	0	NA
Endothelial cells	Allen Brain MTG	MOSPD3	0	NA
Endothelial cells	Allen Brain MTG	MCM7	0.394546	NA
Endothelial cells	Allen Brain MTG	MAPT	0.618261	NA
Endothelial cells	Allen Brain MTG	MAF	0.239265	NA
Endothelial cells	Allen Brain MTG	MADD	0.360553	NA
Endothelial cells	Allen Brain MTG	LRCH4	0.177356	NA
Endothelial cells	Allen Brain MTG	LOC100294145	0	NA
Endothelial cells	Allen Brain MTG	LAMTOR4	0.53087	NA
Endothelial cells	Allen Brain MTG	KNOP1	0	NA
Endothelial cells	Allen Brain MTG	KAT8	0.95142	1
Endothelial cells	Allen Brain MTG	IQCK	0	NA
Endothelial cells	Allen Brain MTG	INPP5D	0.760253	1
Endothelial cells	Allen Brain MTG	IL17RD	1.49989	5.03908e-07
Endothelial cells	Allen Brain MTG	HS3ST1	0.662373	1
Endothelial cells	Allen Brain MTG	HLA-DRB5	0	NA
Endothelial cells	Allen Brain MTG	HLA-DRB1	0	NA
Endothelial cells	Allen Brain MTG	HLA-DRA	0.0170227	NA
Endothelial cells	Allen Brain MTG	HLA-DQB1	0.00155696	NA
Endothelial cells	Allen Brain MTG	HLA-DQA1	0	NA
Endothelial cells	Allen Brain MTG	HBEGF	0.28066	NA
Endothelial cells	Allen Brain MTG	GPR137C	0	NA
Endothelial cells	Allen Brain MTG	GNPNAT1	0.809612	1
Endothelial cells	Allen Brain MTG	GNB2	0.0970619	NA
Endothelial cells	Allen Brain MTG	GIGYF1	0	NA
Endothelial cells	Allen Brain MTG	GAL3ST4	0	NA
Endothelial cells	Allen Brain MTG	FRMD4A	0.656254	NA
Endothelial cells	Allen Brain MTG	FNBP4	1.44677	NA
Endothelial cells	Allen Brain MTG	FERMT2	1.18541	1
Endothelial cells	Allen Brain MTG	FAM131B	0	NA
Endothelial cells	Allen Brain MTG	EPHX2	0.78126	NA
Endothelial cells	Allen Brain MTG	EPHA1-AS1	0.551216	0.00789865
Endothelial cells	Allen Brain MTG	EPHA1	0.121521	NA
Endothelial cells	Allen Brain MTG	DDB2	0.00192801	NA
Endothelial cells	Allen Brain MTG	CYB561	0.00132744	NA
Endothelial cells	Allen Brain MTG	CSTF1	0	NA
Endothelial cells	Allen Brain MTG	COPS6	0	NA
Endothelial cells	Allen Brain MTG	CNTNAP2	0	NA
Endothelial cells	Allen Brain MTG	CNPY4	0.411958	NA
Endothelial cells	Allen Brain MTG	CLU	0.628188	NA
Endothelial cells	Allen Brain MTG	CHRNA2	0	NA
Endothelial cells	Allen Brain MTG	CELF1	1.04053	NA
Endothelial cells	Allen Brain MTG	CD2AP	0.871969	NA
Endothelial cells	Allen Brain MTG	CASS4	0.663413	0.000517248
Endothelial cells	Allen Brain MTG	CASP2	0.00156028	NA
Endothelial cells	Allen Brain MTG	C7orf61	0	NA
Endothelial cells	Allen Brain MTG	C7orf43	0.0370508	NA
Endothelial cells	Allen Brain MTG	C1QTNF4	0.029098	NA
Endothelial cells	Allen Brain MTG	C16orf62	0.0097984	NA
Endothelial cells	Allen Brain MTG	BIN1	0.17771	NA
Endothelial cells	Allen Brain MTG	BCKDK	0.258695	NA
Endothelial cells	Allen Brain MTG	B4GALT3	0.00132744	NA
Endothelial cells	Allen Brain MTG	AZGP1	0	NA
Endothelial cells	Allen Brain MTG	APPL1	0.878069	1
Endothelial cells	Allen Brain MTG	APP	0.499193	NA
Endothelial cells	Allen Brain MTG	APOE	0	NA
Endothelial cells	Allen Brain MTG	APH1B	0	NA
Endothelial cells	Allen Brain MTG	AP4M1	0	NA
Endothelial cells	Allen Brain MTG	AKAP9	1.8368	NA
Endothelial cells	Allen Brain MTG	AGFG2	0	NA
Endothelial cells	Allen Brain MTG	ADAMTS4	0	NA
Endothelial cells	Allen Brain MTG	ADAMTS1	0	NA
Endothelial cells	Allen Brain MTG	ADAM10	0.913227	NA
Endothelial cells	Allen Brain MTG	ACTL6B	0	NA
Endothelial cells	Allen Brain MTG	ACP2	1.18212	1
Endothelial cells	Allen Brain MTG	ABI3	0	NA
Endothelial cells	Allen Brain MTG	ABCA7	0.208181	NA
GABAergic Neurons	Allen Brain MTG	ZYX	0.322086	NA
GABAergic Neurons	Allen Brain MTG	ZNF655	0.719438	NA
GABAergic Neurons	Allen Brain MTG	ZNF3	0.113419	NA
GABAergic Neurons	Allen Brain MTG	ZKSCAN1	0.863158	NA
GABAergic Neurons	Allen Brain MTG	ZCWPW1	0.128797	NA
GABAergic Neurons	Allen Brain MTG	WWOX	0.222999	NA
GABAergic Neurons	Allen Brain MTG	USP6NL	0.176775	NA
GABAergic Neurons	Allen Brain MTG	TSC22D4	0	NA
GABAergic Neurons	Allen Brain MTG	TRIM4	0.185562	NA
GABAergic Neurons	Allen Brain MTG	TREM2	0	NA
GABAergic Neurons	Allen Brain MTG	TM2D3	1.15614	1.97874e-94
GABAergic Neurons	Allen Brain MTG	TFR2	0.108257	NA
GABAergic Neurons	Allen Brain MTG	TANC2	0.734681	NA
GABAergic Neurons	Allen Brain MTG	TAF6	0.135086	NA
GABAergic Neurons	Allen Brain MTG	STYX	0.118799	NA
GABAergic Neurons	Allen Brain MTG	STMN4	0.416028	NA
GABAergic Neurons	Allen Brain MTG	STAG3	0.124481	NA
GABAergic Neurons	Allen Brain MTG	SPPL2A	0.158249	NA
GABAergic Neurons	Allen Brain MTG	SPI1	0	NA
GABAergic Neurons	Allen Brain MTG	SPDYE3	0.108383	NA
GABAergic Neurons	Allen Brain MTG	SORL1	0.806368	NA
GABAergic Neurons	Allen Brain MTG	SLC39A13	0.272465	NA
GABAergic Neurons	Allen Brain MTG	SLC24A4	0.386131	NA
GABAergic Neurons	Allen Brain MTG	SCARA3	0.149753	NA
GABAergic Neurons	Allen Brain MTG	SAP25	0	NA
GABAergic Neurons	Allen Brain MTG	RTFDC1	0.254641	NA
GABAergic Neurons	Allen Brain MTG	RIN3	0	NA
GABAergic Neurons	Allen Brain MTG	RABEP1	0.82587	NA
GABAergic Neurons	Allen Brain MTG	PVRIG	0	NA
GABAergic Neurons	Allen Brain MTG	PTPMT1	0.313689	NA
GABAergic Neurons	Allen Brain MTG	PTK2B	0.140939	NA
GABAergic Neurons	Allen Brain MTG	PSMC6	0.635383	NA
GABAergic Neurons	Allen Brain MTG	PSMC3	0.401227	NA
GABAergic Neurons	Allen Brain MTG	PSEN2	0.124992	NA
GABAergic Neurons	Allen Brain MTG	PSEN1	0.317755	NA
GABAergic Neurons	Allen Brain MTG	PPP1R35	0.136734	NA
GABAergic Neurons	Allen Brain MTG	PPOX	0.35552	NA
GABAergic Neurons	Allen Brain MTG	PLCG2	0	NA
GABAergic Neurons	Allen Brain MTG	PILRA	0.0767985	NA
GABAergic Neurons	Allen Brain MTG	PICALM	0.537718	NA
GABAergic Neurons	Allen Brain MTG	PFDN1	0.46604	NA
GABAergic Neurons	Allen Brain MTG	PCOLCE	0	NA
GABAergic Neurons	Allen Brain MTG	OARD1	0.120854	NA
GABAergic Neurons	Allen Brain MTG	NUP160	0.591669	NA
GABAergic Neurons	Allen Brain MTG	NR1H3	0	NA
GABAergic Neurons	Allen Brain MTG	NGEF	0.153871	NA
GABAergic Neurons	Allen Brain MTG	NDUFS3	0.45916	NA
GABAergic Neurons	Allen Brain MTG	MTCH2	0.496465	NA
GABAergic Neurons	Allen Brain MTG	MS4A7	0	NA
GABAergic Neurons	Allen Brain MTG	MS4A6A	0	NA
GABAergic Neurons	Allen Brain MTG	MOSPD3	0.16782	NA
GABAergic Neurons	Allen Brain MTG	MCM7	0.180092	NA
GABAergic Neurons	Allen Brain MTG	MAPT	0.897669	NA
GABAergic Neurons	Allen Brain MTG	MAF	0.640765	0
GABAergic Neurons	Allen Brain MTG	MADD	0.650463	NA
GABAergic Neurons	Allen Brain MTG	LRCH4	0.136177	NA
GABAergic Neurons	Allen Brain MTG	LOC100294145	0	NA
GABAergic Neurons	Allen Brain MTG	LAMTOR4	0.403682	NA
GABAergic Neurons	Allen Brain MTG	KNOP1	0.318158	NA
GABAergic Neurons	Allen Brain MTG	KAT8	0.402783	NA
GABAergic Neurons	Allen Brain MTG	IQCK	0.462483	NA
GABAergic Neurons	Allen Brain MTG	INPP5D	0	NA
GABAergic Neurons	Allen Brain MTG	IL17RD	0	NA
GABAergic Neurons	Allen Brain MTG	HS3ST1	0.231056	NA
GABAergic Neurons	Allen Brain MTG	HLA-DRB5	0	NA
GABAergic Neurons	Allen Brain MTG	HLA-DRB1	0	NA
GABAergic Neurons	Allen Brain MTG	HLA-DRA	0	NA
GABAergic Neurons	Allen Brain MTG	HLA-DQB1	0	NA
GABAergic Neurons	Allen Brain MTG	HLA-DQA1	0	NA
GABAergic Neurons	Allen Brain MTG	HBEGF	0.168339	NA
GABAergic Neurons	Allen Brain MTG	GPR137C	0.71878	3.23544e-43
GABAergic Neurons	Allen Brain MTG	GNPNAT1	0.142496	NA
GABAergic Neurons	Allen Brain MTG	GNB2	0.0812785	NA
GABAergic Neurons	Allen Brain MTG	GIGYF1	0.13041	NA
GABAergic Neurons	Allen Brain MTG	GAL3ST4	0	NA
GABAergic Neurons	Allen Brain MTG	FRMD4A	0.49304	NA
GABAergic Neurons	Allen Brain MTG	FNBP4	1.33403	NA
GABAergic Neurons	Allen Brain MTG	FERMT2	0.198876	NA
GABAergic Neurons	Allen Brain MTG	FAM131B	0.0581601	NA
GABAergic Neurons	Allen Brain MTG	EPHX2	0.26592	NA
GABAergic Neurons	Allen Brain MTG	EPHA1-AS1	0	NA
GABAergic Neurons	Allen Brain MTG	EPHA1	0	NA
GABAergic Neurons	Allen Brain MTG	DDB2	0	NA
GABAergic Neurons	Allen Brain MTG	CYB561	0.498675	NA
GABAergic Neurons	Allen Brain MTG	CSTF1	0	NA
GABAergic Neurons	Allen Brain MTG	COPS6	0.616098	NA
GABAergic Neurons	Allen Brain MTG	CNTNAP2	1.54674	0
GABAergic Neurons	Allen Brain MTG	CNPY4	0	NA
GABAergic Neurons	Allen Brain MTG	CLU	1.78204	1.17682e-131
GABAergic Neurons	Allen Brain MTG	CHRNA2	0.248997	0
GABAergic Neurons	Allen Brain MTG	CELF1	0.824401	NA
GABAergic Neurons	Allen Brain MTG	CD2AP	0.252193	NA
GABAergic Neurons	Allen Brain MTG	CASS4	0	NA
GABAergic Neurons	Allen Brain MTG	CASP2	0.104086	NA
GABAergic Neurons	Allen Brain MTG	C7orf61	0	NA
GABAergic Neurons	Allen Brain MTG	C7orf43	0.0844321	NA
GABAergic Neurons	Allen Brain MTG	C1QTNF4	0.21162	NA
GABAergic Neurons	Allen Brain MTG	C16orf62	0.446769	NA
GABAergic Neurons	Allen Brain MTG	BIN1	0.606602	NA
GABAergic Neurons	Allen Brain MTG	BCKDK	0.139031	NA
GABAergic Neurons	Allen Brain MTG	B4GALT3	0.224404	NA
GABAergic Neurons	Allen Brain MTG	AZGP1	0	NA
GABAergic Neurons	Allen Brain MTG	APPL1	0.547537	NA
GABAergic Neurons	Allen Brain MTG	APP	1.06931	NA
GABAergic Neurons	Allen Brain MTG	APOE	0	NA
GABAergic Neurons	Allen Brain MTG	APH1B	0.274992	NA
GABAergic Neurons	Allen Brain MTG	AP4M1	0.136269	NA
GABAergic Neurons	Allen Brain MTG	AKAP9	2	7.18374e-55
GABAergic Neurons	Allen Brain MTG	AGFG2	0	NA
GABAergic Neurons	Allen Brain MTG	ADAMTS4	0	NA
GABAergic Neurons	Allen Brain MTG	ADAMTS1	0	NA
GABAergic Neurons	Allen Brain MTG	ADAM10	0.435268	NA
GABAergic Neurons	Allen Brain MTG	ACTL6B	0.360741	NA
GABAergic Neurons	Allen Brain MTG	ACP2	0.269288	NA
GABAergic Neurons	Allen Brain MTG	ABI3	0	NA
GABAergic Neurons	Allen Brain MTG	ABCA7	0.190756	NA
Glutamatergic Neurons	Allen Brain MTG	ZYX	0.579881	NA
Glutamatergic Neurons	Allen Brain MTG	ZNF655	0.796196	NA
Glutamatergic Neurons	Allen Brain MTG	ZNF3	0.127464	NA
Glutamatergic Neurons	Allen Brain MTG	ZKSCAN1	0.869066	NA
Glutamatergic Neurons	Allen Brain MTG	ZCWPW1	0.108244	NA
Glutamatergic Neurons	Allen Brain MTG	WWOX	0.0943011	NA
Glutamatergic Neurons	Allen Brain MTG	USP6NL	0.153716	NA
Glutamatergic Neurons	Allen Brain MTG	TSC22D4	0	NA
Glutamatergic Neurons	Allen Brain MTG	TRIM4	0.188061	NA
Glutamatergic Neurons	Allen Brain MTG	TREM2	0	NA
Glutamatergic Neurons	Allen Brain MTG	TM2D3	0.98824	NA
Glutamatergic Neurons	Allen Brain MTG	TFR2	0.108524	NA
Glutamatergic Neurons	Allen Brain MTG	TANC2	1.05323	6.45215e-263
Glutamatergic Neurons	Allen Brain MTG	TAF6	0.182198	NA
Glutamatergic Neurons	Allen Brain MTG	STYX	0.139804	NA
Glutamatergic Neurons	Allen Brain MTG	STMN4	0.485992	NA
Glutamatergic Neurons	Allen Brain MTG	STAG3	0.142584	NA
Glutamatergic Neurons	Allen Brain MTG	SPPL2A	0.178645	NA
Glutamatergic Neurons	Allen Brain MTG	SPI1	0	NA
Glutamatergic Neurons	Allen Brain MTG	SPDYE3	0.110399	NA
Glutamatergic Neurons	Allen Brain MTG	SORL1	1.45523	0
Glutamatergic Neurons	Allen Brain MTG	SLC39A13	0.236829	NA
Glutamatergic Neurons	Allen Brain MTG	SLC24A4	0.38184	NA
Glutamatergic Neurons	Allen Brain MTG	SCARA3	0.240786	NA
Glutamatergic Neurons	Allen Brain MTG	SAP25	0	NA
Glutamatergic Neurons	Allen Brain MTG	RTFDC1	0.337217	NA
Glutamatergic Neurons	Allen Brain MTG	RIN3	0	NA
Glutamatergic Neurons	Allen Brain MTG	RABEP1	1.00678	NA
Glutamatergic Neurons	Allen Brain MTG	PVRIG	0.0477267	NA
Glutamatergic Neurons	Allen Brain MTG	PTPMT1	0.251103	NA
Glutamatergic Neurons	Allen Brain MTG	PTK2B	0.740069	0
Glutamatergic Neurons	Allen Brain MTG	PSMC6	0.682485	NA
Glutamatergic Neurons	Allen Brain MTG	PSMC3	0.507472	NA
Glutamatergic Neurons	Allen Brain MTG	PSEN2	0.0940714	NA
Glutamatergic Neurons	Allen Brain MTG	PSEN1	0.361573	NA
Glutamatergic Neurons	Allen Brain MTG	PPP1R35	0.131326	NA
Glutamatergic Neurons	Allen Brain MTG	PPOX	0.273344	NA
Glutamatergic Neurons	Allen Brain MTG	PLCG2	0	NA
Glutamatergic Neurons	Allen Brain MTG	PILRA	0.0892145	NA
Glutamatergic Neurons	Allen Brain MTG	PICALM	0.6655	NA
Glutamatergic Neurons	Allen Brain MTG	PFDN1	0.551107	NA
Glutamatergic Neurons	Allen Brain MTG	PCOLCE	0	NA
Glutamatergic Neurons	Allen Brain MTG	OARD1	0.106695	NA
Glutamatergic Neurons	Allen Brain MTG	NUP160	0.531132	NA
Glutamatergic Neurons	Allen Brain MTG	NR1H3	0.0525083	NA
Glutamatergic Neurons	Allen Brain MTG	NGEF	0.78908	0
Glutamatergic Neurons	Allen Brain MTG	NDUFS3	0.426986	NA
Glutamatergic Neurons	Allen Brain MTG	MTCH2	0.56461	NA
Glutamatergic Neurons	Allen Brain MTG	MS4A7	0	NA
Glutamatergic Neurons	Allen Brain MTG	MS4A6A	0	NA
Glutamatergic Neurons	Allen Brain MTG	MOSPD3	0.0951995	NA
Glutamatergic Neurons	Allen Brain MTG	MCM7	0.164131	NA
Glutamatergic Neurons	Allen Brain MTG	MAPT	1.02178	NA
Glutamatergic Neurons	Allen Brain MTG	MAF	0	NA
Glutamatergic Neurons	Allen Brain MTG	MADD	0.766405	NA
Glutamatergic Neurons	Allen Brain MTG	LRCH4	0.133669	NA
Glutamatergic Neurons	Allen Brain MTG	LOC100294145	0.104477	NA
Glutamatergic Neurons	Allen Brain MTG	LAMTOR4	0.390427	NA
Glutamatergic Neurons	Allen Brain MTG	KNOP1	0.316427	NA
Glutamatergic Neurons	Allen Brain MTG	KAT8	0.318716	NA
Glutamatergic Neurons	Allen Brain MTG	IQCK	0.259467	NA
Glutamatergic Neurons	Allen Brain MTG	INPP5D	0	NA
Glutamatergic Neurons	Allen Brain MTG	IL17RD	0	NA
Glutamatergic Neurons	Allen Brain MTG	HS3ST1	0.108596	NA
Glutamatergic Neurons	Allen Brain MTG	HLA-DRB5	0	NA
Glutamatergic Neurons	Allen Brain MTG	HLA-DRB1	0	NA
Glutamatergic Neurons	Allen Brain MTG	HLA-DRA	0	NA
Glutamatergic Neurons	Allen Brain MTG	HLA-DQB1	0	NA
Glutamatergic Neurons	Allen Brain MTG	HLA-DQA1	0	NA
Glutamatergic Neurons	Allen Brain MTG	HBEGF	0.113859	NA
Glutamatergic Neurons	Allen Brain MTG	GPR137C	0.565938	NA
Glutamatergic Neurons	Allen Brain MTG	GNPNAT1	0.206003	NA
Glutamatergic Neurons	Allen Brain MTG	GNB2	0.099832	NA
Glutamatergic Neurons	Allen Brain MTG	GIGYF1	0.137574	NA
Glutamatergic Neurons	Allen Brain MTG	GAL3ST4	0	NA
Glutamatergic Neurons	Allen Brain MTG	FRMD4A	0.629461	NA
Glutamatergic Neurons	Allen Brain MTG	FNBP4	1.39284	NA
Glutamatergic Neurons	Allen Brain MTG	FERMT2	0.220101	NA
Glutamatergic Neurons	Allen Brain MTG	FAM131B	0.0876863	NA
Glutamatergic Neurons	Allen Brain MTG	EPHX2	0.0827585	NA
Glutamatergic Neurons	Allen Brain MTG	EPHA1-AS1	0	NA
Glutamatergic Neurons	Allen Brain MTG	EPHA1	0	NA
Glutamatergic Neurons	Allen Brain MTG	DDB2	0.0821198	NA
Glutamatergic Neurons	Allen Brain MTG	CYB561	0.505486	NA
Glutamatergic Neurons	Allen Brain MTG	CSTF1	0.125511	NA
Glutamatergic Neurons	Allen Brain MTG	COPS6	0.661819	NA
Glutamatergic Neurons	Allen Brain MTG	CNTNAP2	0.821763	NA
Glutamatergic Neurons	Allen Brain MTG	CNPY4	0.0776449	NA
Glutamatergic Neurons	Allen Brain MTG	CLU	1.54316	NA
Glutamatergic Neurons	Allen Brain MTG	CHRNA2	0	NA
Glutamatergic Neurons	Allen Brain MTG	CELF1	0.990876	NA
Glutamatergic Neurons	Allen Brain MTG	CD2AP	0.320506	NA
Glutamatergic Neurons	Allen Brain MTG	CASS4	0	NA
Glutamatergic Neurons	Allen Brain MTG	CASP2	0.154405	NA
Glutamatergic Neurons	Allen Brain MTG	C7orf61	0	NA
Glutamatergic Neurons	Allen Brain MTG	C7orf43	0.0684377	NA
Glutamatergic Neurons	Allen Brain MTG	C1QTNF4	0.143251	NA
Glutamatergic Neurons	Allen Brain MTG	C16orf62	0.440202	NA
Glutamatergic Neurons	Allen Brain MTG	BIN1	0.63019	NA
Glutamatergic Neurons	Allen Brain MTG	BCKDK	0.148741	NA
Glutamatergic Neurons	Allen Brain MTG	B4GALT3	0.173076	NA
Glutamatergic Neurons	Allen Brain MTG	AZGP1	0	NA
Glutamatergic Neurons	Allen Brain MTG	APPL1	0.612136	NA
Glutamatergic Neurons	Allen Brain MTG	APP	0.974001	NA
Glutamatergic Neurons	Allen Brain MTG	APOE	0	NA
Glutamatergic Neurons	Allen Brain MTG	APH1B	0.194398	NA
Glutamatergic Neurons	Allen Brain MTG	AP4M1	0.167109	NA
Glutamatergic Neurons	Allen Brain MTG	AKAP9	2	NA
Glutamatergic Neurons	Allen Brain MTG	AGFG2	0.0544935	NA
Glutamatergic Neurons	Allen Brain MTG	ADAMTS4	0	NA
Glutamatergic Neurons	Allen Brain MTG	ADAMTS1	0	NA
Glutamatergic Neurons	Allen Brain MTG	ADAM10	0.506723	NA
Glutamatergic Neurons	Allen Brain MTG	ACTL6B	0.386235	NA
Glutamatergic Neurons	Allen Brain MTG	ACP2	0.203984	NA
Glutamatergic Neurons	Allen Brain MTG	ABI3	0	NA
Glutamatergic Neurons	Allen Brain MTG	ABCA7	0.24719	NA
Microglia	Allen Brain MTG	ZYX	0	NA
Microglia	Allen Brain MTG	ZNF655	0.878901	5.39803e-05
Microglia	Allen Brain MTG	ZNF3	0	NA
Microglia	Allen Brain MTG	ZKSCAN1	0.840769	2.98779e-08
Microglia	Allen Brain MTG	ZCWPW1	0.200415	NA
Microglia	Allen Brain MTG	WWOX	0.320844	2.83142e-16
Microglia	Allen Brain MTG	USP6NL	0.448038	0.0026523
Microglia	Allen Brain MTG	TSC22D4	0.115639	NA
Microglia	Allen Brain MTG	TRIM4	0.408811	0.00123223
Microglia	Allen Brain MTG	TREM2	1.18665	1.73877e-61
Microglia	Allen Brain MTG	TM2D3	0.667847	NA
Microglia	Allen Brain MTG	TFR2	0	NA
Microglia	Allen Brain MTG	TANC2	0.365597	NA
Microglia	Allen Brain MTG	TAF6	0	NA
Microglia	Allen Brain MTG	STYX	0	1
Microglia	Allen Brain MTG	STMN4	0	NA
Microglia	Allen Brain MTG	STAG3	0.257924	2.11602e-05
Microglia	Allen Brain MTG	SPPL2A	0.942435	3.80334e-34
Microglia	Allen Brain MTG	SPI1	0.308027	2.14906e-15
Microglia	Allen Brain MTG	SPDYE3	0.0356785	NA
Microglia	Allen Brain MTG	SORL1	2	1.43537e-54
Microglia	Allen Brain MTG	SLC39A13	0	NA
Microglia	Allen Brain MTG	SLC24A4	0	NA
Microglia	Allen Brain MTG	SCARA3	0	NA
Microglia	Allen Brain MTG	SAP25	0.142387	NA
Microglia	Allen Brain MTG	RTFDC1	0.319684	NA
Microglia	Allen Brain MTG	RIN3	0.250909	1.67093e-43
Microglia	Allen Brain MTG	RABEP1	0.814117	9.77885e-13
Microglia	Allen Brain MTG	PVRIG	0	NA
Microglia	Allen Brain MTG	PTPMT1	0	NA
Microglia	Allen Brain MTG	PTK2B	0.167049	NA
Microglia	Allen Brain MTG	PSMC6	0.541467	NA
Microglia	Allen Brain MTG	PSMC3	0	NA
Microglia	Allen Brain MTG	PSEN2	0	NA
Microglia	Allen Brain MTG	PSEN1	0.830948	1.62018e-10
Microglia	Allen Brain MTG	PPP1R35	0.380097	5.20407e-40
Microglia	Allen Brain MTG	PPOX	0.304316	NA
Microglia	Allen Brain MTG	PLCG2	0.461639	4.39642e-81
Microglia	Allen Brain MTG	PILRA	0.344376	8.98222e-05
Microglia	Allen Brain MTG	PICALM	0.912757	0.000115205
Microglia	Allen Brain MTG	PFDN1	0.690571	8.46901e-22
Microglia	Allen Brain MTG	PCOLCE	0	NA
Microglia	Allen Brain MTG	OARD1	0.357643	0.191433
Microglia	Allen Brain MTG	NUP160	0.683315	3.52228e-06
Microglia	Allen Brain MTG	NR1H3	0	NA
Microglia	Allen Brain MTG	NGEF	0	NA
Microglia	Allen Brain MTG	NDUFS3	0.507929	2.86858e-05
Microglia	Allen Brain MTG	MTCH2	0	NA
Microglia	Allen Brain MTG	MS4A7	1.09851	3.50586e-80
Microglia	Allen Brain MTG	MS4A6A	0.805748	1.06582e-25
Microglia	Allen Brain MTG	MOSPD3	0	NA
Microglia	Allen Brain MTG	MCM7	0	0.000547017
Microglia	Allen Brain MTG	MAPT	0	NA
Microglia	Allen Brain MTG	MAF	1.42394	6.9106e-61
Microglia	Allen Brain MTG	MADD	0.347306	NA
Microglia	Allen Brain MTG	LRCH4	0	NA
Microglia	Allen Brain MTG	LOC100294145	0	NA
Microglia	Allen Brain MTG	LAMTOR4	0.496957	5.39968e-19
Microglia	Allen Brain MTG	KNOP1	0.243438	NA
Microglia	Allen Brain MTG	KAT8	0.365452	NA
Microglia	Allen Brain MTG	IQCK	0	NA
Microglia	Allen Brain MTG	INPP5D	1.25834	4.44048e-89
Microglia	Allen Brain MTG	IL17RD	0	NA
Microglia	Allen Brain MTG	HS3ST1	0	NA
Microglia	Allen Brain MTG	HLA-DRB5	0.588798	1.62365e-131
Microglia	Allen Brain MTG	HLA-DRB1	1.35985	4.96716e-193
Microglia	Allen Brain MTG	HLA-DRA	1.81035	3.0319e-133
Microglia	Allen Brain MTG	HLA-DQB1	0.381566	3.96599e-12
Microglia	Allen Brain MTG	HLA-DQA1	0.36632	1.12459e-25
Microglia	Allen Brain MTG	HBEGF	0	NA
Microglia	Allen Brain MTG	GPR137C	0	NA
Microglia	Allen Brain MTG	GNPNAT1	0	NA
Microglia	Allen Brain MTG	GNB2	0.112668	NA
Microglia	Allen Brain MTG	GIGYF1	0.189678	NA
Microglia	Allen Brain MTG	GAL3ST4	0.819109	2.31605e-58
Microglia	Allen Brain MTG	FRMD4A	1.29181	6.29551e-55
Microglia	Allen Brain MTG	FNBP4	1.18524	5.92946e-10
Microglia	Allen Brain MTG	FERMT2	0	NA
Microglia	Allen Brain MTG	FAM131B	0	NA
Microglia	Allen Brain MTG	EPHX2	0	NA
Microglia	Allen Brain MTG	EPHA1-AS1	0	NA
Microglia	Allen Brain MTG	EPHA1	0	NA
Microglia	Allen Brain MTG	DDB2	0.360784	0.000166651
Microglia	Allen Brain MTG	CYB561	0	NA
Microglia	Allen Brain MTG	CSTF1	0	NA
Microglia	Allen Brain MTG	COPS6	0.224252	NA
Microglia	Allen Brain MTG	CNTNAP2	0.429524	NA
Microglia	Allen Brain MTG	CNPY4	0	NA
Microglia	Allen Brain MTG	CLU	0.619681	NA
Microglia	Allen Brain MTG	CHRNA2	0	NA
Microglia	Allen Brain MTG	CELF1	0.734447	NA
Microglia	Allen Brain MTG	CD2AP	0.550905	9.54318e-08
Microglia	Allen Brain MTG	CASS4	0.277896	7.21032e-57
Microglia	Allen Brain MTG	CASP2	0	NA
Microglia	Allen Brain MTG	C7orf61	0	NA
Microglia	Allen Brain MTG	C7orf43	0.203828	2.38849e-17
Microglia	Allen Brain MTG	C1QTNF4	0	NA
Microglia	Allen Brain MTG	C16orf62	0.326608	NA
Microglia	Allen Brain MTG	BIN1	0.876564	4.22632e-12
Microglia	Allen Brain MTG	BCKDK	0	NA
Microglia	Allen Brain MTG	B4GALT3	0	NA
Microglia	Allen Brain MTG	AZGP1	0	NA
Microglia	Allen Brain MTG	APPL1	0.484035	NA
Microglia	Allen Brain MTG	APP	0.271947	NA
Microglia	Allen Brain MTG	APOE	0.869729	4.97087e-29
Microglia	Allen Brain MTG	APH1B	0.399492	1
Microglia	Allen Brain MTG	AP4M1	0.272067	0.416666
Microglia	Allen Brain MTG	AKAP9	1.25053	NA
Microglia	Allen Brain MTG	AGFG2	0	NA
Microglia	Allen Brain MTG	ADAMTS4	0	NA
Microglia	Allen Brain MTG	ADAMTS1	0	NA
Microglia	Allen Brain MTG	ADAM10	0.797997	2.16205e-05
Microglia	Allen Brain MTG	ACTL6B	0	NA
Microglia	Allen Brain MTG	ACP2	0	NA
Microglia	Allen Brain MTG	ABI3	0.415082	3.59169e-17
Microglia	Allen Brain MTG	ABCA7	0	NA
Oligodendrocytes	Allen Brain MTG	ZYX	0	NA
Oligodendrocytes	Allen Brain MTG	ZNF655	0.912783	NA
Oligodendrocytes	Allen Brain MTG	ZNF3	0.329078	NA
Oligodendrocytes	Allen Brain MTG	ZKSCAN1	1.90976	2.38874e-58
Oligodendrocytes	Allen Brain MTG	ZCWPW1	0.540443	3.58506e-37
Oligodendrocytes	Allen Brain MTG	WWOX	0.252449	NA
Oligodendrocytes	Allen Brain MTG	USP6NL	0	NA
Oligodendrocytes	Allen Brain MTG	TSC22D4	0.941883	8.14391e-227
Oligodendrocytes	Allen Brain MTG	TRIM4	0	NA
Oligodendrocytes	Allen Brain MTG	TREM2	0	NA
Oligodendrocytes	Allen Brain MTG	TM2D3	1.10852	NA
Oligodendrocytes	Allen Brain MTG	TFR2	0	NA
Oligodendrocytes	Allen Brain MTG	TANC2	0.55737	NA
Oligodendrocytes	Allen Brain MTG	TAF6	0	NA
Oligodendrocytes	Allen Brain MTG	STYX	0	NA
Oligodendrocytes	Allen Brain MTG	STMN4	1.0843	2.59778e-62
Oligodendrocytes	Allen Brain MTG	STAG3	0.237018	NA
Oligodendrocytes	Allen Brain MTG	SPPL2A	0	NA
Oligodendrocytes	Allen Brain MTG	SPI1	0	NA
Oligodendrocytes	Allen Brain MTG	SPDYE3	0	NA
Oligodendrocytes	Allen Brain MTG	SORL1	0.813181	NA
Oligodendrocytes	Allen Brain MTG	SLC39A13	0.315814	NA
Oligodendrocytes	Allen Brain MTG	SLC24A4	0	NA
Oligodendrocytes	Allen Brain MTG	SCARA3	0	NA
Oligodendrocytes	Allen Brain MTG	SAP25	0.126941	NA
Oligodendrocytes	Allen Brain MTG	RTFDC1	0.584984	NA
Oligodendrocytes	Allen Brain MTG	RIN3	0	NA
Oligodendrocytes	Allen Brain MTG	RABEP1	1.14936	NA
Oligodendrocytes	Allen Brain MTG	PVRIG	0.430389	8.49727e-56
Oligodendrocytes	Allen Brain MTG	PTPMT1	0.383372	NA
Oligodendrocytes	Allen Brain MTG	PTK2B	0	NA
Oligodendrocytes	Allen Brain MTG	PSMC6	0.839964	NA
Oligodendrocytes	Allen Brain MTG	PSMC3	0	NA
Oligodendrocytes	Allen Brain MTG	PSEN2	0	NA
Oligodendrocytes	Allen Brain MTG	PSEN1	1.57952	1.01446e-99
Oligodendrocytes	Allen Brain MTG	PPP1R35	0	NA
Oligodendrocytes	Allen Brain MTG	PPOX	0.447418	NA
Oligodendrocytes	Allen Brain MTG	PLCG2	0	NA
Oligodendrocytes	Allen Brain MTG	PILRA	0	NA
Oligodendrocytes	Allen Brain MTG	PICALM	1.7241	1.90143e-77
Oligodendrocytes	Allen Brain MTG	PFDN1	0.703626	NA
Oligodendrocytes	Allen Brain MTG	PCOLCE	0	NA
Oligodendrocytes	Allen Brain MTG	OARD1	0	NA
Oligodendrocytes	Allen Brain MTG	NUP160	0.721901	NA
Oligodendrocytes	Allen Brain MTG	NR1H3	0	NA
Oligodendrocytes	Allen Brain MTG	NGEF	0	NA
Oligodendrocytes	Allen Brain MTG	NDUFS3	0.387715	NA
Oligodendrocytes	Allen Brain MTG	MTCH2	0.706009	NA
Oligodendrocytes	Allen Brain MTG	MS4A7	0	NA
Oligodendrocytes	Allen Brain MTG	MS4A6A	0	NA
Oligodendrocytes	Allen Brain MTG	MOSPD3	0	NA
Oligodendrocytes	Allen Brain MTG	MCM7	0.428963	NA
Oligodendrocytes	Allen Brain MTG	MAPT	1.29823	NA
Oligodendrocytes	Allen Brain MTG	MAF	0	NA
Oligodendrocytes	Allen Brain MTG	MADD	0.567836	NA
Oligodendrocytes	Allen Brain MTG	LRCH4	0	NA
Oligodendrocytes	Allen Brain MTG	LOC100294145	0	NA
Oligodendrocytes	Allen Brain MTG	LAMTOR4	0.58585	NA
Oligodendrocytes	Allen Brain MTG	KNOP1	1.3076	9.37791e-116
Oligodendrocytes	Allen Brain MTG	KAT8	0.35799	NA
Oligodendrocytes	Allen Brain MTG	IQCK	1.22501	1.56023e-66
Oligodendrocytes	Allen Brain MTG	INPP5D	0	NA
Oligodendrocytes	Allen Brain MTG	IL17RD	0	NA
Oligodendrocytes	Allen Brain MTG	HS3ST1	0	NA
Oligodendrocytes	Allen Brain MTG	HLA-DRB5	0	NA
Oligodendrocytes	Allen Brain MTG	HLA-DRB1	0	NA
Oligodendrocytes	Allen Brain MTG	HLA-DRA	0	NA
Oligodendrocytes	Allen Brain MTG	HLA-DQB1	0	NA
Oligodendrocytes	Allen Brain MTG	HLA-DQA1	0	NA
Oligodendrocytes	Allen Brain MTG	HBEGF	0	NA
Oligodendrocytes	Allen Brain MTG	GPR137C	0.443601	NA
Oligodendrocytes	Allen Brain MTG	GNPNAT1	0	NA
Oligodendrocytes	Allen Brain MTG	GNB2	0	NA
Oligodendrocytes	Allen Brain MTG	GIGYF1	0.242589	NA
Oligodendrocytes	Allen Brain MTG	GAL3ST4	0	NA
Oligodendrocytes	Allen Brain MTG	FRMD4A	0.168757	NA
Oligodendrocytes	Allen Brain MTG	FNBP4	1.41387	NA
Oligodendrocytes	Allen Brain MTG	FERMT2	0.782759	1.61337e-21
Oligodendrocytes	Allen Brain MTG	FAM131B	0.129477	NA
Oligodendrocytes	Allen Brain MTG	EPHX2	0	NA
Oligodendrocytes	Allen Brain MTG	EPHA1-AS1	0	NA
Oligodendrocytes	Allen Brain MTG	EPHA1	0	NA
Oligodendrocytes	Allen Brain MTG	DDB2	0	NA
Oligodendrocytes	Allen Brain MTG	CYB561	0	NA
Oligodendrocytes	Allen Brain MTG	CSTF1	0	NA
Oligodendrocytes	Allen Brain MTG	COPS6	0.629926	NA
Oligodendrocytes	Allen Brain MTG	CNTNAP2	0.619409	NA
Oligodendrocytes	Allen Brain MTG	CNPY4	0	NA
Oligodendrocytes	Allen Brain MTG	CLU	1.50775	NA
Oligodendrocytes	Allen Brain MTG	CHRNA2	0	NA
Oligodendrocytes	Allen Brain MTG	CELF1	0.604746	NA
Oligodendrocytes	Allen Brain MTG	CD2AP	0	NA
Oligodendrocytes	Allen Brain MTG	CASS4	0	NA
Oligodendrocytes	Allen Brain MTG	CASP2	0.401471	NA
Oligodendrocytes	Allen Brain MTG	C7orf61	0	NA
Oligodendrocytes	Allen Brain MTG	C7orf43	0	NA
Oligodendrocytes	Allen Brain MTG	C1QTNF4	0	NA
Oligodendrocytes	Allen Brain MTG	C16orf62	0.914396	2.22721e-54
Oligodendrocytes	Allen Brain MTG	BIN1	1.60067	4.04778e-148
Oligodendrocytes	Allen Brain MTG	BCKDK	0	NA
Oligodendrocytes	Allen Brain MTG	B4GALT3	0	NA
Oligodendrocytes	Allen Brain MTG	AZGP1	0.52398	1.31071e-48
Oligodendrocytes	Allen Brain MTG	APPL1	0.600574	NA
Oligodendrocytes	Allen Brain MTG	APP	1.60509	2.02513e-38
Oligodendrocytes	Allen Brain MTG	APOE	0.0696923	NA
Oligodendrocytes	Allen Brain MTG	APH1B	0.205685	NA
Oligodendrocytes	Allen Brain MTG	AP4M1	0	NA
Oligodendrocytes	Allen Brain MTG	AKAP9	2	NA
Oligodendrocytes	Allen Brain MTG	AGFG2	0	NA
Oligodendrocytes	Allen Brain MTG	ADAMTS4	0.766313	3.58364e-138
Oligodendrocytes	Allen Brain MTG	ADAMTS1	0.668242	4.37051e-22
Oligodendrocytes	Allen Brain MTG	ADAM10	1.17518	4.0469e-26
Oligodendrocytes	Allen Brain MTG	ACTL6B	0	NA
Oligodendrocytes	Allen Brain MTG	ACP2	0	NA
Oligodendrocytes	Allen Brain MTG	ABI3	0	NA
Oligodendrocytes	Allen Brain MTG	ABCA7	0	NA
