## Supplementary table 12 for "Differential transcript usage unravels gene expression alterations in Alzheimer’s disease human brains"

### Sheet: Planilha1
MAYO:
AD:
- Definitive diagnosis according to NINCDS-ADRDA criteria; Braak NFT stage has to be IV or greater
Control:
-Braak NFT stage has to be stage III or less, CERAD neuritic and Cortical plaque densities of 0(none) or 1(sparse)
- Control subjects also lacked any of the following pathologies diagnoses: AD, Parkinson’s disease (PD), DLB, VaD, PSP, motor neuron disease (MND), CBD, Pick’s disease (PiD), Huntington’s disease (HD), FTLD, hippocampal sclerosis (HipScl) or dementia lacking distinctive histology (DLDH).
ROSMAP:
* Final consensus cognitive diagnosis:
Value - Coding
1 - NCI: No cognitive impaiment (No impaired domains). Patients with this classification were used as Control patients in the analysis.
2 - MCI: Mild cognitive impairment (One impaired domain) and NO other cause of CI.
3 - MCI: Mild cognitive impairment (One impaired domain) AND another cause of CI.
4 - AD: Alzheimer's dementia and NO other cause of CI (NINCDS PROB AD). Patients with this classification were used as Alzheimer patients in the analysis.
5 - AD: Alzheimer's dementia AND another cause of CI (NINCDSPOSS AD)
6 - Other dementia: Other primary cause of dementia.
* Braak stage:
- Braak stages I and II indicate NFTs confined mainly to the entorhinal region of the brain.
- Braak stages III and IV indicate involment of limbic regions such as the hippocampus.
- Braak stages V and VI indicate moderate to severe neocortical involvement.
* CERAD score:
Value - Coding
1 - Definitive AD.
2 - Probable AD.
3 - Possible AD.
4 - No AD
MSBB:
CERAD score:
Value - Coding
1 - Normal.
2 - Definitive AD.
3 - Probrable AD.
4 - Possible AD.
CDR score:
Value - Coding
0 - No dementia (Control patients)
0.5 - Questionable dementia (MCI).
1 - Mild dementia.
2 - Moderate demantia.
3 - Severe dementia.
4 - Profound dementia.
5 - Terminal dementia.
PS: All patients with CDR > 0.5 were classified as AD patientis. This feature can be found on the NP.1 column of the covariates table.
NP.1 == 1 means Control patients, and NP.1 == 2 means ALzheimer Patients.
PS: All information can be retrieved from the website synapse.org.
MAYO: https://www.synapse.org/#!Synapse:syn5550404
ROSMAP: https://www.synapse.org/#!Synapse:syn3219045
MSBB: https://www.synapse.org/#!Synapse:syn3219045
